# Within-host pathogen population diversity predicts treatment response in Tuberculosis

**DOI:** 10.64898/2026.06.16.26355818

**Authors:** Sanjana G. Kulkarni, Maximillian G. Marin, Brendon C. Mann, Noorjahn Rawoot, Suchitra Goodwin, Nina Cesare, Robin M. Warren, Karen R. Jacobson, Maha R. Farhat

## Abstract

**Background:** Tuberculosis (TB) treatment outcomes remain suboptimal, and standard clinical diagnostics cannot reliably identify patients at high risk of treatment failure or relapse at the time of diagnosis. While within-host *Mycobacterium tuberculosis* genetic diversity is hypothesized to reflect the viable bacterial burden and adaptive capacity of the infection, its clinical prognostic value remains unknown.

**Methods:** We conducted a prospective cohort study of 364 patients with newly diagnosed, rifampicin-susceptible pulmonary TB in South Africa. Patients received standard 6-month therapy and were monitored for up to two years to ascertain composite unfavorable outcomes (treatment failure, death, or relapse). To accurately detect low-frequency (unfixed) genetic variants and eliminate reference bias artifacts, we mapped medium to high depth short-read sequences against matched, patient-specific long-read assemblies. The association between baseline pathogen genetic diversity and clinical outcomes was evaluated using multivariable Cox proportional-hazards models.

**Results:** After bioinformatic filtering, true unfixed variants were relatively rare but significantly enriched in genes mediating pathogen adaptation and drug tolerance, including transporter proteins and two-component regulatory systems. Within-host bacterial genetic diversity (*i.e.,* the total number of unfixed variants) ranged from 0–20, with a median of 1 per patient. In survival analysis adjusting for known clinical risk factors—including HIV status, prior TB, baseline smear positivity, and radiographic lung involvement—baseline within-host genetic diversity emerged as a strong, independent predictor of unfavorable treatment outcomes. For patients with greater than 3 unfixed variants at diagnosis, each increase of 5 unfixed variants was associated with more than double the risk of a composite unfavorable outcome (adjusted Hazard Ratio, 2.36; 95% CI, 1.27 to 4.39; p=0.007).

**Conclusions:** Baseline within-host pathogen genetic diversity is an independent predictor of unfavorable TB treatment outcomes. As sequencing becomes increasingly integrated into routine diagnostics, quantifying unfixed variants is an accessible approach that promises to risk-stratify patients and guide the duration of individualized regimens.
