## Supplementary Data 3 for "Within-host pathogen population diversity predicts treatment response in Tuberculosis"

### Sheet: Baseline
pid	Original_ID	SampleID	Sampling_Week	F2
T0001	S0001-01	MFS-331	1	0.0101619
T0002	S0002-01	MFS-509	1	0.00646726
T0003	S0003-01	MFS-511	1	0.00960666
T0004	S0004-01	MFS-1	1	0.0112118
T0005	S0005-01	MFS-332	1	0.0115591
T0007	S0007-01	MFS-3	1	0.00836179
T0008	S0008-01	MFS-4	1	0.00702495
T0009	S0009-01	MFS-334	1	0.0215398
T0011	S0011-01	MFS-514	1	0.0108642
T0012	S0012-01	MFS-516	1	0.017793
T0013	S0013-01	MFS-5	1	0.0119661
T0014	S0014-01	MFS-518	1	0.0175459
T0016	S0016-01	MFS-519	1	0.00743187
T0017	S0017-01	MFS-520	1	0.0192461
T0018	S0018-01	MFS-7	1	0.0107061
T0019	S0019-01	MFS-521	1	0.00615111
T0020	S0020-01	MFS-523	1	0.0118713
T0021	S0021-01	MFS-9	1	0.00875323
T0022	S0022-01	MFS-524	1	0.0061962
T0023	S0023-01	MFS-526	1	0.0161996
T0024	S0024-01	MFS-11	1	0.0194955
T0025	S0025-01	MFS-528	1	0.0105636
T0026	S0026-01	MFS-338	1	0.0121785
T0028	S0028-01	MFS-13	1	0.00898252
T0029	S0029-01	MFS-530	1	0.00870219
T0030	S0030-01	MFS-15	1	0.0144108
T0031	S0031-01	MFS-16	1	0.0100092
T0032	S0032-01	MFS-531	1	0.0104568
T0033	S0033-01	MFS-18	1	0.010461
T0034	S0034-01	MFS-533	1	0.0102046
T0035	S0035-01	MFS-340	1	0.0110651
T0036	S0036-01	MFS-535	1	0.00689655
T0038	S0038-01	MFS-342	1	0.0115922
T0039	S0039-01	MFS-20	1	0.0109809
T0040	S0040-01	MFS-719	1	0.0118789
T0041	S0041-01	MFS-22	1	0.00967976
T0042	S0042-01	MFS-721	1	0.00301921
T0043	S0043-01	MFS-723	1	0.00897415
T0044	S0044-01	MFS-537	1	0.0101635
T0045	S0045-01	MFS-25	1	0.0104013
T0046	S0046-01	MFS-539	1	0.00927509
T0047	S0047-01	MFS-27	1	0.00844809
T0048	S0048-01	MFS-725	1	0.00350377
T0049	S0049-01	MFS-28	1	0.00866979
T0051	S0051-01	MFS-727	1	0.00442774
T0052	S0052-01	MFS-30	1	0.00999139
T0053	S0053-01	MFS-32	1	0.0115904
T0054	S0054-02	MFS-542	2	0.00585644
T0055	S0055-01	MFS-33	1	0.0101261
T0056	S0056-01	MFS-35	1	0.0258795
T0057	S0057-01	MFS-544	1	0.0133799
T0058	S0058-01	MFS-546	1	0.0113504
T0059	S0059-01	MFS-344	1	0.0111972
T0060	S0060-01	MFS-548	1	0.0095544
T0061	S0061-01	MFS-346	1	0.0109832
T0063	S0063-02	MFS-550	2	0.0106247
T0064	S0064-01	MFS-37	1	0.0114829
T0065	S0065-01	MFS-729	1	0.0064905
T0067	S0067-01	MFS-551	1	0.00978409
T0068	S0068-01	MFS-553	1	0.0108545
T0069	S0069-01	MFS-348	1	0.0110673
T0070	S0070-01	MFS-41	1	0.0120937
T0071	S0071-01	MFS-555	1	0.0106148
T0073	S0073-01	MFS-557	1	0.0107035
T0075	S0075-01	MFS-558	1	0.0100731
T0076	S0076-01	MFS-559	1	0.0211383
T0077	S0077-01	MFS-43	1	0.0213985
T0078	S0078-01	MFS-732	1	0.0110722
T0079	S0079-01	MFS-45	1	0.00980701
T0080	S0080-01	MFS-560	1	0.00337652
T0082	S0082-01	MFS-47	1	0.012186
T0083	S0083-01	MFS-49	1	0.0106511
T0085	S0085-01	MFS-51	1	0.010089
T0088	S0088-01	MFS-734	1	0.0142322
T0089	S0089-01	MFS-54	1	0.0101115
T0090	S0090-01	MFS-355	1	0.0114827
T0091	S0091-01	MFS-564	1	0.00838909
T0092	S0092-01	MFS-357	1	0.0117235
T0096	S0096-01	MFS-737	1	0.0110661
T0097	S0097-02	MFS-566	2	0.00997803
T0099	S0099-01	MFS-738	1	0.0114821
T0100	S0100-01	MFS-55	1	0.0110568
T0102	S0102-01	MFS-739	1	0.00895585
T0103	S0103-01	MFS-571	1	0.0119553
T0104	S0104-01	MFS-359	1	0.0104656
T0106	S0106-01	MFS-56	1	0.018698
T0107	S0107-01	MFS-58	1	0.0100803
T0108	S0108-01	MFS-360	1	0.0106009
T0110	S0110-01	MFS-573	1	0.00588683
T0111	S0111-01	MFS-362	1	0.011231
T0112	S0112-01	MFS-574	1	0.010443
T0113	S0113-01	MFS-741	1	0.0144794
T0114	S0114-01	MFS-364	1	0.0102878
T0115	S0115-01	MFS-575	1	0.0101523
T0117	S0117-01	MFS-579	1	0.00738669
T0118	S0118-01	MFS-366	1	0.00700852
T0119	S0119-01	MFS-581	1	0.00846304
T0120	S0120-01	MFS-583	1	0.0102949
T0121	S0121-01	MFS-584	1	0.00582823
T0122	S0122-01	MFS-586	1	0.00634801
T0123	S0123-01	MFS-60	1	0.00902994
T0124	S0124-01	MFS-368	1	0.0109573
T0125	S0125-01	MFS-588	1	0.0234138
T0126	S0126-01	MFS-590	1	0.0133559
T0127	S0127-01	MFS-592	1	0.0101551
T0128	S0128-01	MFS-594	1	0.00844302
T0130	S0130-01	MFS-62	1	0.00915804
T0131	S0131-01	MFS-64	1	0.0116917
T0132	S0132-01	MFS-743	1	0.00694093
T0133	S0133-01	MFS-597	1	0.00586387
T0134	S0134-01	MFS-745	1	0.00683825
T0135	S0135-01	MFS-66	1	0.0102334
T0136	S0136-01	MFS-369	1	0.0115554
T0137	S0137-01	MFS-746	1	0.0201001
T0139	S0139-01	MFS-601	1	0.00990436
T0140	S0140-01	MFS-68	1	0.0153483
T0141	S0141-01	MFS-70	1	0.0121729
T0142	S0142-01	MFS-71	1	0.0114903
T0143	S0143-01	MFS-72	1	0.008561
T0144	S0144-01	MFS-370	1	0.0113192
T0146	S0146-01	MFS-747	1	0.00826172
T0147	S0147-01	MFS-602	1	0.016205
T0148	S0148-01	MFS-603	1	0.00742182
T0149	S0149-01	MFS-604	1	0.00492454
T0150	S0150-01	MFS-74	1	0.0110297
T0151	S0151-01	MFS-606	1	0.00968153
T0153	S0153-01	MFS-610	1	0.0104802
T0155	S0155-01	MFS-76	1	0.0115566
T0156	S0156-01	MFS-611	1	0.0109945
T0157	S0157-01	MFS-876	1	0.00779935
T0158	S0158-01	MFS-372	1	0.00832688
T0159	S0159-01	MFS-374	1	0.0113104
T0160	S0160-01	MFS-612	1	0.0115417
T0161	S0161-01	MFS-80	1	0.0105414
T0162	S0162-01	MFS-81	1	0.0103151
T0163	S0163-01	MFS-614	1	0.00519079
T0165	S0165-01	MFS-83	1	0.00887806
T0166	S0166-01	MFS-616	1	0.00999868
T0168	S0168-01	MFS-86	1	0.00974628
T0169	S0169-01	MFS-617	1	0.00743183
T0170	S0170-01	MFS-88	1	0.013424
T0171	S0171-01	MFS-90	1	0.00885773
T0172	S0172-01	MFS-619	1	0.00565777
T0173	S0173-01	MFS-91	1	0.0073044
T0174	S0174-01	MFS-621	1	0.00711895
T0175	S0175-01	MFS-751	1	0.0109311
T0176	S0176-01	MFS-93	1	0.0119589
T0177	S0177-01	MFS-753	1	0.0125655
T0178	S0178-01	MFS-269	1	0.014301
T0179	S0179-01	MFS-95	1	0.0198371
T0180	S0180-01	MFS-97	1	0.0102007
T0181	S0181-01	MFS-98	1	0.0186683
T0182	S0182-01	MFS-623	1	0.0110552
T0183	S0183-01	MFS-100	1	0.00885042
T0184	S0184-01	MFS-102	1	0.0186685
T0185	S0185-01	MFS-103	1	0.0075043
T0186	S0186-01	MFS-104	1	0.00990631
T0187	S0187-01	MFS-625	1	0.00780011
T0188	S0188-02	MFS-106	2	0.00592916
T0189	S0189-01	MFS-107	1	0.00751345
T0190	S0190-01	MFS-108	1	0.0103019
T0191	S0191-01	MFS-754	1	0.00895852
T0192	S0192-02	MFS-194	2	0.0100892
T0195	S0195-01	MFS-277	1	0.0113522
T0196	S0196-01	MFS-111	1	0.00647407
T0197	S0197-01	MFS-627	1	0.00655731
T0199	S0199-02	MFS-629	2	0.00980059
T0200	S0200-01	MFS-115	1	0.0089662
T0201	S0201-01	MFS-117	1	0.00917806
T0202	S0202-01	MFS-265	1	0.0117947
T0203	S0203-01	MFS-278	1	0.0124114
T0205	S0205-01	MFS-633	1	0.00686581
T0206	S0206-01	MFS-878	1	0.0105807
T0207	S0207-01	MFS-636	1	0.0113394
T0208	S0208-01	MFS-637	1	0.0163353
T0209	S0209-01	MFS-119	1	0.0105746
T0210	S0210-01	MFS-638	1	0.0114248
T0211	S0211-02	MFS-640	2	0.0100296
T0212	S0212-01	MFS-122	1	0.0103073
T0213	S0213-01	MFS-641	1	0.0112842
T0214	S0214-01	MFS-123	1	0.0120843
T0215	S0215-02	MFS-643	2	0.0203455
T0217	S0217-01	MFS-758	1	0.0110562
T0218	S0218-01	MFS-125	1	0.00884296
T0219	S0219-01	MFS-127	1	0.0139481
T0220	S0220-01	MFS-129	1	0.00963063
T0221	S0221-01	MFS-644	1	0.0102108
T0222	S0222-01	MFS-131	1	0.0101936
T0223	S0223-01	MFS-132	1	0.0103585
T0224	S0224-01	MFS-133	1	0.0125335
T0225	S0225-01	MFS-135	1	0.00985375
T0227	S0227-02	MFS-381	2	0.00765155
T0229	S0229-01	MFS-137	1	0.00898158
T0230	S0230-01	MFS-138	1	0.0108923
T0231	S0231-01	MFS-140	1	0.0115109
T0232	S0232-02	MFS-142	2	0.0109941
T0233	S0233-01	MFS-646	1	0.00631117
T0235	S0235-01	MFS-144	1	0.0126288
T0236	S0236-01	MFS-146	1	0.00945739
T0238	S0238-01	MFS-648	1	0.00700389
T0239	S0239-01	MFS-148	1	0.0168473
T0240	S0240-01	MFS-649	1	0.010098
T0241	S0241-01	MFS-651	1	0.0120278
T0242	S0242-01	MFS-150	1	0.00582586
T0243	S0243-01	MFS-152	1	0.0101241
T0244	S0244-01	MFS-154	1	0.012705
T0245	S0245-01	MFS-156	1	0.0105331
T0246	S0246-01	MFS-158	1	0.0133917
T0247	S0247-01	MFS-160	1	0.0105352
T0248	S0248-01	MFS-161	1	0.0108002
T0249	S0249-01	MFS-162	1	0.00952889
T0250	S0250-01	MFS-164	1	0.0101792
T0251	S0251-01	MFS-166	1	0.0114173
T0253	S0253-01	MFS-281	1	0.0231557
T0254	S0254-01	MFS-169	1	0.010958
T0255	S0255-01	MFS-171	1	0.00883631
T0256	S0256-01	MFS-172	1	0.0120571
T0257	S0257-01	MFS-174	1	0.00819262
T0258	S0258-01	MFS-176	1	0.0096432
T0259	S0259-01	MFS-260	1	0.0121319
T0260	S0260-01	MFS-178	1	0.0116314
T0261	S0261-02	MFS-180	2	0.0142679
T0262	S0262-02	MFS-181	2	0.009487
T0263	S0263-01A	MFS-274	1	0.011353
T0264	S0264-01	MFS-182	1	0.0119134
T0265	S0265-01	MFS-184	1	0.0120504
T0266	S0266-01	MFS-185	1	0.00564254
T0268	S0268-01	MFS-187	1	0.010636
T0269	S0269-01	MFS-382	1	0.0074965
T0270	S0270-01	MFS-190	1	0.00996271
T0271	S0271-01A	MFS-276	1	0.0108594
T0272	S0272-02	MFS-383	2	0.00933286
T0273	S0273-01	MFS-191	1	0.0234203
T0274	S0274-01	MFS-385	1	0.00797899
T0276	S0276-01	MFS-321	1	0.0116623
T0277	S0277-01	MFS-294	1	0.0112109
T0278	S0278-01	MFS-296	1	0.0107575
T0279	S0279-01	MFS-298	1	0.0137409
T0280	S0280-01	MFS-300	1	0.00690909
T0282	S0282-02	MFS-323	2	0.0119423
T0283	S0283-01	MFS-324	1	0.0109474
T0284	S0284-01	MFS-325	1	0.0114666
T0285	S0285-01	MFS-327	1	0.0105267
T0286	S0286-01	MFS-762	1	0.011122
T0287	S0287-01	MFS-303	1	0.0142029
T0288	S0288-01	MFS-305	1	0.0122702
T0289	S0289-01	MFS-329	1	0.0104621
T0290	S0290-01	MFS-264	1	0.0130141
T0291	S0291-01	MFS-308	1	0.018474
T0292	S0292-01	MFS-310	1	0.0102616
T0294	S0294-01	MFS-282	1	0.0122093
T0295	S0295-01	MFS-763	1	0.0106924
T0296	S0296-01	MFS-655	1	0.0171045
T0297	S0297-01	MFS-285	1	0.0139543
T0298	S0298-01	MFS-764	1	0.00512491
T0299	S0299-01	MFS-259	1	0.0112032
T0301	S0301-01	MFS-656	1	0.00580707
T0306	S0306-01	MFS-287	1	0.012639
T0307	S0307-01	MFS-258	1	0.006545
T0309	S0309-01	MFS-765	1	0.0114012
T0310	S0310-01	MFS-315	1	0.012944
T0312	S0312-01	MFS-289	1	0.0118084
T0313	S0313-01	MFS-291	1	0.0118133
T0314	S0314-01	MFS-292	1	0.0128941
T0317	S0317-01	MFS-319	1	0.0117429
T0320	S0320-01	MFS-293	1	0.0108806
T0321	S0321-01	MFS-320	1	0.0123662
T0324	S0324-01	MFS-388	1	0.0102433
T0325	S0325-01	MFS-658	1	0.00959103
T0327	S0327-02	MFS-659	2	0.0102725
T0328	S0328-01	MFS-391	1	0.0112703
T0329	S0329-01	MFS-393	1	0.00940181
T0330	S0330-01	MFS-395	1	0.00610489
T0331	S0331-01	MFS-397	1	0.00974914
T0332	S0332-01	MFS-399	1	0.0102625
T0333	S0333-01	MFS-401	1	0.00857623
T0334	S0334-01	MFS-402	1	0.0119409
T0335	S0335-02	MFS-404	2	0.0101646
T0336	S0336-01	MFS-406	1	0.0105944
T0337	S0337-01	MFS-408	1	0.0106379
T0338	S0338-01	MFS-410	1	0.00744679
T0339	S0339-01	MFS-412	1	0.00457784
T0340	S0340-02	MFS-414	2	0.0103437
T0341	S0341-01	MFS-416	1	0.00739706
T0342	S0342-01	MFS-418	1	0.0103733
T0343	S0343-01	MFS-420	1	0.0118459
T0344	S0344-02	MFS-766	2	0.0115882
T0345	S0345-02	MFS-767	2	0.00864929
T0346	S0346-02	MFS-768	2	0.0115783
T0347	S0347-01	MFS-427	1	0.00625197
T0349	S0349-01	MFS-429	1	0.0104883
T0351	S0351-01	MFS-430	1	0.0062223
T0352	S0352-01	MFS-432	1	0.0210446
T0353	S0353-01	MFS-434	1	0.00998739
T0354	S0354-01	MFS-435	1	0.0115398
T0355	S0355-01	MFS-437	1	0.00679336
T0356	S0356-01	MFS-439	1	0.0103634
T0357	S0357-01	MFS-441	1	0.0114999
T0358	S0358-01	MFS-443	1	0.0107106
T0359	S0359-01	MFS-444	1	0.0107381
T0360	S0360-01	MFS-770	1	0.0112167
T0362	S0362-01	MFS-446	1	0.0125662
T0363	S0363-01	MFS-448	1	0.00931827
T0365	S0365-01	MFS-452	1	0.00923476
T0366	S0366-01	MFS-454	1	0.010829
T0368	S0368-01	MFS-458	1	0.0104059
T0369	S0369-01	MFS-460	1	0.0081552
T0370	S0370-01	MFS-462	1	0.00947936
T0372	S0372-01	MFS-464	1	0.0102058
T0373	S0373-01	MFS-662	1	0.00926694
T0375	S0375-01	MFS-467	1	0.0108038
T0376	S0376-01	MFS-773	1	0.00750579
T0377	S0377-01	MFS-470	1	0.00862971
T0378	S0378-01	MFS-471	1	0.00968354
T0379	S0379-01	MFS-473	1	0.00634893
T0380	S0380-01	MFS-474	1	0.00862085
T0381	S0381-01	MFS-476	1	0.00983861
T0383	S0383-01	MFS-664	1	0.00499476
T0384	S0384-01	MFS-777	1	0.00925735
T0385	S0385-01	MFS-479	1	0.0105068
T0386	S0386-01	MFS-884	1	0.00766387
T0387	S0387-01	MFS-480	1	0.010592
T0389	S0389-01	MFS-668	1	0.00748761
T0390	S0390-01	MFS-482	1	0.00604125
T0392	S0392-01	MFS-484	1	0.0102829
T0394	S0394-01	MFS-487	1	0.00795692
T0395	S0395-01	MFS-670	1	0.00789224
T0396	S0396-01	MFS-671	1	0.0106513
T0397	S0397-01	MFS-672	1	0.0114187
T0398	S0398-01	MFS-673	1	0.0107366
T0399	S0399-01	MFS-674	1	0.00751574
T0401	S0401-01	MFS-675	1	0.00809732
T0402	S0402-01	MFS-886	1	0.0109521
T0403	S0403-01	MFS-677	1	0.00382947
T0404	S0404-01	MFS-678	1	0.0100519
T0405	S0405-01	MFS-787	1	0.0107741
T0406	S0406-02	MFS-789	2	0.0103971
T0407	S0407-01	MFS-888	1	0.00524618
T0408	S0408-01	MFS-681	1	0.00426321
T0409	S0409-01	MFS-682	1	0.0093902
T0410	S0410-01	MFS-683	1	0.0068128
T0412	S0412-01	MFS-684	1	0.0168422
T0414	S0414-01	MFS-685	1	0.00981185
T0415	S0415-01	MFS-686	1	0.00581539
T0416	S0416-01	MFS-687	1	0.009437
T0417	S0417-01	MFS-688	1	0.0091391
T0418	S0418-01	MFS-689	1	0.00852702
T0419	S0419-01	MFS-690	1	0.00373217
T0420	S0420-01	MFS-801	1	0.0105126
T0421	S0421-01	MFS-691	1	0.012662
T0422	S0422-01	MFS-692	1	0.0179006
T0423	S0423-01	MFS-693	1	0.00316915
T0424	S0424-01	MFS-694	1	0.00981391
T0425	S0425-01	MFS-806	1	0.0113232
T0426	S0426-01	MFS-695	1	0.00396389
T0428	S0428-01	MFS-890	1	0.0104548
T0429	S0429-01	MFS-697	1	0.0146289
T0430	S0430-02	MFS-812	2	0.00894126
T0431	S0431-01	MFS-698	1	0.00362166
T0432	S0432-01	MFS-699	1	0.00929708
T0434	S0434-01	MFS-815	1	0.0199354
T0435	S0435-01	MFS-700	1	0.00988827
T0436	S0436-01	MFS-701	1	0.0253793
T0437	S0437-01	MFS-702	1	0.00947796
T0439	S0439-01	MFS-703	1	0.0106989
T0440	S0440-01	MFS-704	1	0.0104057
T0443	S0443-01	MFS-706	1	0.00685589
T0445	S0445-01	MFS-824	1	0.0131323
T0446	S0446-01	MFS-708	1	0.0114883
T0447	S0447-01	MFS-709	1	0.00863338
T0448	S0448-01	MFS-710	1	0.0121868
T0449	S0449-01	MFS-711	1	0.00958379
T0450	S0450-01	MFS-892	1	0.00756544
T0451	S0451-01	MFS-713	1	0.0101386
T0452	S0452-01	MFS-714	1	0.00569352
T0453	S0453-01	MFS-715	1	0.00942084
T0455	S0455-01	MFS-716	1	0.0198559
T0456	S0456-01	MFS-717	1	0.00666368
T0458	S0458-01	MFS-837	1	0.0101136
T0459	S0459-01	MFS-839	1	0.00717802
T0461	S0461-01	MFS-842	1	0.0115259
T0462	S0462-01	MFS-844	1	0.0193255
T0464	S0464-01	MFS-846	1	0.0119514
T0465	S0465-01	MFS-848	1	0.0229862
T0466	S0466-01	MFS-850	1	0.00717274
T0467	S0467-01	MFS-852	1	0.0118521
T0468	S0468-01	MFS-854	1	0.0188217
T0469	S0469-01	MFS-856	1	0.0113194
T0470	S0470-01	MFS-858	1	0.011858
T0471	S0471-01	MFS-860	1	0.0105783
T0472	S0472-01	MFS-862	1	0.00789901
T0474	S0474-01	MFS-864	1	0.0105858
T0475	S0475-01	MFS-866	1	0.0118
T0476	S0476-01	MFS-894	1	0.00862214
T0477	S0477-01	MFS-868	1	0.0110161

### Sheet: Longitudinal
pid	Original_ID	SampleID	Sampling_Week	F2	mix_phylotypes	mix_props	Sampling_Interval	Paired_Sample_Num	PassQC
T0002	S0002-01	MFS-509	1	0.00555535	4.8	1.0	4	1	1
T0002	S0002-05	MFS-510	5	0.00807687	4.8	1.0	4	2	1
T0003	S0003-01	MFS-511	1	0.00611532	2.2.M4.4	1.0	7	1	1
T0003	S0003-08	MFS-512	8	0.0062841	2.2.M4.4	1.0	7	2	1
T0004	S0004-01	MFS-1	1	0.00827386	2.2.M1.1	1.0	7	1	1
T0004	S0004-08	MFS-2	8	0.0071924	2.2.M1.1	1.0	7	2	1
T0005	S0005-01	MFS-332	1	0.00781204	2.2.M1.1	1.0	7	1	1
T0005	S0005-08	MFS-333	8	0.00744129	2.2.M1.1	1.0	7	2	1
T0008	S0008-01	MFS-4	1	0.00651956	4.1.1.1	1.0	5	1	1
T0008	S0008-06	MFS-513	6	0.0061972	4.1.1.1	1.0	5	2	1
T0009	S0009-01	MFS-334	1	0.0122219	4.1.2.1	1.0	7	1	1
T0009	S0009-08	MFS-335	8	0.0120369	4.1.2.1	1.0	7	2	1
T0010	S0010-01	MFS-336	1	0.459022	4.1.1.1,2.2.M1.1	0.5418,0.4582	7	1	0
T0010	S0010-08	MFS-337	8	0.0087368	2.2.M1.1	1.0	7	2	0
T0011	S0011-01	MFS-514	1	0.00855946	2.2.M1.1	1.0	6	1	1
T0011	S0011-07	MFS-515	7	0.00640306	2.2.M1.1	1.0	6	2	1
T0012	S0012-01	MFS-516	1	0.00942446	4.1.1.3	1.0	7	1	1
T0012	S0012-08	MFS-517	8	0.00837263	4.1.1.3	1.0	7	2	1
T0018	S0018-01	MFS-7	1	0.00823045	2.2.M1.1	1.0	5	1	1
T0018	S0018-06	MFS-8	6	0.00724624	2.2.M1.1	1.0	5	2	1
T0019	S0019-01	MFS-521	1	0.0050325	4.3.3	1.0	7	1	1
T0019	S0019-08	MFS-522	8	0.00390609	4.3.3	1.0	7	2	1
T0020	S0020-01	MFS-523	1	0.0113385	3.1.1.1	1.0	4	1	1
T0020	S0020-05	MFS-718	5	0.0100142	3.1.1.1	1.0	4	2	1
T0021	S0021-01	MFS-9	1	0.00844859	4.3.2.1	1.0	6	1	1
T0021	S0021-07	MFS-10	7	0.00872064	4.3.2.1	1.0	6	2	1
T0022	S0022-01	MFS-524	1	0.00586701	4.1.1.1	1.0	7	1	1
T0022	S0022-08	MFS-525	8	0.0068328	4.1.1.1	1.0	7	2	1
T0023	S0023-01	MFS-526	1	0.00869504	4.1.1.3	1.0	5	1	1
T0023	S0023-06	MFS-527	6	0.0096475	4.1.1.3	1.0	5	2	1
T0024	S0024-01	MFS-11	1	0.0105753	4.1.1.3	1.0	7	1	1
T0024	S0024-08	MFS-12	8	0.00974299	4.1.1.3	1.0	7	2	1
T0025	S0025-01	MFS-528	1	0.00894737	2.2.M4.4	1.0	8	1	1
T0025	S0025-09	MFS-529	9	0.00785033	2.2.M4.4	1.0	8	2	1
T0026	S0026-01	MFS-338	1	0.00809183	2.2.M1.1	1.0	7	1	1
T0026	S0026-08	MFS-339	8	0.00973275	2.2.M1.1	1.0	7	2	1
T0028	S0028-01	MFS-13	1	0.00913091	4.3.2.1	1.0	5	1	1
T0028	S0028-06	MFS-14	6	0.00899518	4.3.2.1	1.0	5	2	1
T0031	S0031-01	MFS-16	1	0.00766923	2.2.M4.4	1.0	7	1	1
T0031	S0031-08	MFS-17	8	0.00802851	2.2.M4.4	1.0	7	2	1
T0032	S0032-01	MFS-531	1	0.00734015	2.2.M1.1	1.0	6	1	1
T0032	S0032-07	MFS-532	7	0.00756564	2.2.M1.1	1.0	6	2	1
T0033	S0033-01	MFS-18	1	0.00689731	2.2.M4.8	1.0	4	1	1
T0033	S0033-05	MFS-19	5	0.00683472	2.2.M4.8	1.0	4	2	1
T0034	S0034-01	MFS-533	1	0.00739168	2.2.M4.4	1.0	5	1	1
T0034	S0034-06	MFS-534	6	0.00776941	2.2.M4.4	1.0	5	2	1
T0035	S0035-01	MFS-340	1	0.00844742	2.2.M1.1	1.0	6	1	1
T0035	S0035-07	MFS-341	7	0.00848956	2.2.M1.1	1.0	6	2	1
T0036	S0036-01	MFS-535	1	0.00629547	4.9.1	1.0	4	1	1
T0036	S0036-05	MFS-536	5	0.00599448	4.9.1	1.0	4	2	1
T0038	S0038-01	MFS-342	1	0.00934297	2.2.M1.1	1.0	5	1	1
T0038	S0038-06	MFS-343	6	0.00854955	2.2.M1.1	1.0	5	2	1
T0039	S0039-01	MFS-20	1	0.0105014	3.1.1.1	1.0	5	1	1
T0039	S0039-06	MFS-21	6	0.0104804	3.1.1.1	1.0	5	2	1
T0040	S0040-01	MFS-719	1	0.00719832	2.2.M1.1	1.0	4	1	1
T0040	S0040-05	MFS-720	5	0.00755141	2.2.M1.1	1.0	4	2	1
T0042	S0042-01	MFS-23	1	0.00381079	4.3.4.2.1	1.0	4	1	1
T0042	S0042-05	MFS-722	5	0.00316045	4.3.4.2.1	1.0	4	2	1
T0043	S0043-01	MFS-723	1	0.00640105	2.2.M1.1	1.0	7	1	1
T0043	S0043-08	MFS-724	8	0.00672828	2.2.M1.1	1.0	7	2	1
T0044	S0044-01	MFS-537	1	0.00727405	2.2.M1.1	1.0	4	1	1
T0044	S0044-05	MFS-538	5	0.00694354	2.2.M1.1	1.0	4	2	1
T0045	S0045-01	MFS-25	1	0.00945267	4.3.2.1	1.0	6	1	1
T0045	S0045-07	MFS-26	7	0.00984081	4.3.2.1	1.0	6	2	1
T0046	S0046-01	MFS-539	1	0.0072597	2.2.M4.4	1.0	6	1	1
T0046	S0046-07	MFS-540	7	0.00782354	2.2.M4.4	1.0	6	2	1
T0048	S0048-01	MFS-725	1	0.00463937	4.4.1.1.1	1.0	5	1	1
T0048	S0048-06	MFS-726	6	0.00526886	4.4.1.1.1	1.0	5	2	1
T0049	S0049-01	MFS-28	1	0.00695417	4.1.1.1	1.0	7	1	1
T0049	S0049-08	MFS-29	8	0.00769795	4.1.1.1	1.0	7	2	1
T0051	S0051-01	MFS-727	1	0.00646944	4.4.1.1.1	1.0	4	1	1
T0051	S0051-05	MFS-541	5	0.00420447	4.4.1.1.1	1.0	4	2	1
T0052	S0052-01	MFS-30	1	0.0083175	2.2.M1.1	1.0	5	1	1
T0052	S0052-06	MFS-31	6	0.00743779	2.2.M1.1	1.0	5	2	1
T0054	S0054-02	MFS-542	2	0.00553973	4.3.2.1	1.0	7	1	1
T0054	S0054-09	MFS-543	9	0.00613964	4.3.2.1	1.0	7	2	1
T0055	S0055-01	MFS-33	1	0.00829467	2.2.M1.1	1.0	7	1	1
T0055	S0055-08	MFS-34	8	0.00753129	2.2.M1.1	1.0	7	2	1
T0056	S0056-01	MFS-35	1	0.0124236	4.2.2.2	1.0	3	1	1
T0056	S0056-04	MFS-36	4	0.011541	4.2.2.2	1.0	3	2	1
T0057	S0057-01	MFS-544	1	0.00563958	4.1.2.1	1.0	3	1	1
T0057	S0057-04	MFS-545	4	0.00554661	4.1.2.1	1.0	3	2	1
T0058	S0058-01	MFS-546	1	0.00971724	3.5.1	1.0	8	1	1
T0058	S0058-09	MFS-547	9	0.00821466	3.5.1	1.0	8	2	1
T0059	S0059-01	MFS-344	1	0.0088761	2.2.M1.1	1.0	7	1	1
T0059	S0059-08	MFS-345	8	0.0086908	2.2.M1.1	1.0	7	2	1
T0060	S0060-01	MFS-548	1	0.00702901	2.2.M1.1	1.0	3	1	1
T0060	S0060-04	MFS-549	4	0.00732747	2.2.M1.1	1.0	3	2	1
T0061	S0061-01	MFS-346	1	0.010389	2.2.M1.1	1.0	4	1	1
T0061	S0061-05	MFS-347	5	0.00866385	2.2.M1.1	1.0	4	2	1
T0064	S0064-01	MFS-37	1	0.00976622	2.2.M4.4	1.0	7	1	1
T0064	S0064-08	MFS-38	8	0.00683786	2.2.M4.4	1.0	7	2	1
T0065	S0065-01	MFS-729	1	0.0061861	4.3.3	1.0	4	1	1
T0065	S0065-05	MFS-730	5	0.00604136	4.3.3	1.0	4	2	1
T0066	S0066-01	MFS-39	1	0.109723	2.2.M1.1,4.3.2.1	0.8956,0.1044	7	1	0
T0066	S0066-08	MFS-40	8	0.00765532	2.2.M1.1	1.0	7	2	0
T0067	S0067-01	MFS-551	1	0.00752808	2.2.M4.4	1.0	6	1	1
T0067	S0067-07	MFS-552	7	0.00715862	2.2.M4.4	1.0	6	2	1
T0068	S0068-01	MFS-553	1	0.0116169	3.1.1.1	1.0	6	1	1
T0068	S0068-07	MFS-554	7	0.00972293	3.1.1.1	1.0	6	2	1
T0069	S0069-01	MFS-348	1	0.00865188	2.2.M1.1	1.0	7	1	1
T0069	S0069-08	MFS-349	8	0.00799264	2.2.M1.1	1.0	7	2	1
T0070	S0070-01	MFS-41	1	0.00861637	2.2.M4.4	1.0	7	1	1
T0070	S0070-08	MFS-42	8	0.0103911	2.2.M4.4	1.0	7	2	1
T0071	S0071-01	MFS-555	1	0.00682197	2.2.M1.1	1.0	4	1	1
T0071	S0071-05	MFS-556	5	0.00636605	2.2.M1.1	1.0	4	2	1
T0072	S0072-01	MFS-350	1	0.41118	4.1.2.1,4.8	0.5899,0.4101	5	1	0
T0072	S0072-06	MFS-351	6	0.0129753	4.1.2.1	1.0	5	2	0
T0076	S0076-01	MFS-559	1	0.00968572	4.1.2	1.0	5	1	1
T0076	S0076-06	MFS-731	6	0.0107735	4.1.2	1.0	5	2	1
T0077	S0077-01	MFS-43	1	0.0102859	4.1.2.1	1.0	5	1	1
T0077	S0077-06	MFS-44	6	0.0117308	4.1.2.1	1.0	5	2	1
T0078	S0078-01	MFS-732	1	0.0090269	2.2.M4.4	1.0	6	1	1
T0078	S0078-07	MFS-733	7	0.0100977	2.2.M4.4	1.0	6	2	1
T0079	S0079-01	MFS-45	1	0.00784454	2.2.M1.1	1.0	6	1	1
T0079	S0079-07	MFS-46	7	0.00863985	2.2.M1.1	1.0	6	2	1
T0082	S0082-01	MFS-47	1	0.00983195	3.1.1.1	1.0	7	1	1
T0082	S0082-08	MFS-48	8	0.0102534	3.1.1.1	1.0	7	2	1
T0083	S0083-01	MFS-49	1	0.00816684	2.2.M1.1	1.0	5	1	1
T0083	S0083-06	MFS-50	6	0.00748356	2.2.M1.1	1.0	5	2	1
T0085	S0085-01	MFS-51	1	0.00793916	2.2.M1.1	1.0	6	1	1
T0085	S0085-07	MFS-52	7	0.0090958	2.2.M1.1	1.0	6	2	1
T0087	S0087-01	MFS-353	1	0.418572	4.1.2.1,4.8	0.5709,0.4291	7	1	0
T0087	S0087-08	MFS-354	8	0.00770486	4.8	1.0	7	2	0
T0088	S0088-01	MFS-734	1	0.00999272	2.2.M1.1	1.0	3	1	1
T0088	S0088-04	MFS-735	4	0.0079528	2.2.M1.1	1.0	3	2	1
T0090	S0090-01	MFS-355	1	0.00857035	2.2.M1.1	1.0	5	1	1
T0090	S0090-06	MFS-356	6	0.00905622	2.2.M1.1	1.0	5	2	1
T0091	S0091-01	MFS-564	1	0.00812234	4.1.1.1	1.0	4	1	1
T0091	S0091-05	MFS-736	5	0.00710354	4.1.1.1	1.0	4	2	1
T0092	S0092-01	MFS-357	1	0.00827347	2.2.M4.3	1.0	5	1	1
T0092	S0092-06	MFS-358	6	0.00777959	2.2.M4.3	1.0	5	2	1
T0099	S0099-01	MFS-738	1	0.00915755	2.2.M4.4	1.0	7	1	1
T0099	S0099-08	MFS-872	8	0.00848256	2.2.M4.4	1.0	7	2	1
T0102	S0102-01	MFS-739	1	0.00722861	2.2.M4.8	1.0	4	1	1
T0102	S0102-05	MFS-740	5	0.0068536	2.2.M4.8	1.0	4	2	1
T0103	S0103-01	MFS-571	1	0.008205	3.1.1.1	1.0	5	1	1
T0103	S0103-06	MFS-572	6	0.00897111	3.1.1.1	1.0	5	2	1
T0106	S0106-01	MFS-56	1	0.0105254	4.1.1.3	1.0	7	1	1
T0106	S0106-08	MFS-57	8	0.00898204	4.1.1.3	1.0	7	2	1
T0107	S0107-01	MFS-58	1	0.00735854	2.2.M1.1	1.0	6	1	1
T0107	S0107-07	MFS-59	7	0.00835196	2.2.M1.1	1.0	6	2	1
T0108	S0108-01	MFS-360	1	0.00796573	2.2.M4.4	1.0	7	1	1
T0108	S0108-08	MFS-361	8	0.00798784	2.2.M4.4	1.0	7	2	1
T0111	S0111-01	MFS-362	1	0.0084378	2.2.M1.1	1.0	7	1	1
T0111	S0111-08	MFS-363	8	0.00669796	2.2.M1.1	1.0	7	2	1
T0114	S0114-01	MFS-364	1	0.0103978	4.3.2.1	1.0	3	1	1
T0114	S0114-04	MFS-873	4	0.0104191	4.3.2.1	1.0	3	2	1
T0115	S0115-01	MFS-575	1	0.00702587	2.2.M4.4	1.0	6	1	1
T0115	S0115-07	MFS-576	7	0.00751002	2.2.M4.4	1.0	6	2	1
T0116	S0116-01	MFS-577	1	0.052222	2.2.M1.1,4.3.3	0.9496,0.0504	5	1	0
T0116	S0116-06	MFS-578	6	0.00628552	2.2.M1.1	1.0	5	2	0
T0117	S0117-01	MFS-579	1	0.00652872	4.4.1.1	1.0	4	1	1
T0117	S0117-05	MFS-580	5	0.00697655	4.4.1.1	1.0	4	2	1
T0118	S0118-01	MFS-366	1	0.00705574	4.8	1.0	4	1	1
T0118	S0118-05	MFS-367	5	0.00751644	4.8	1.0	4	2	1
T0119	S0119-01	MFS-581	1	0.00818066	4.3.3	1.0	7	1	1
T0119	S0119-08	MFS-582	8	0.00701575	4.3.3	1.0	7	2	1
T0121	S0121-01	MFS-584	1	0.00604072	4.7	1.0	7	1	1
T0121	S0121-08	MFS-585	8	0.00617706	4.7	1.0	7	2	1
T0122	S0122-01	MFS-586	1	0.00613144	4.3.3	1.0	7	1	1
T0122	S0122-08	MFS-587	8	0.00702546	4.3.3	1.0	7	2	1
T0123	S0123-01	MFS-60	1	0.00734359	4.4.1.1	1.0	6	1	1
T0123	S0123-07	MFS-61	7	0.00686556	4.4.1.1	1.0	6	2	1
T0125	S0125-01	MFS-588	1	0.0118556	4.1	1.0	7	1	1
T0125	S0125-08	MFS-589	8	0.0102061	4.1	1.0	7	2	1
T0126	S0126-01	MFS-590	1	0.00551318	4.1.2.1	1.0	4	1	1
T0126	S0126-05	MFS-591	5	0.00541023	4.1.2.1	1.0	4	2	1
T0127	S0127-01	MFS-592	1	0.00765759	2.2.M1.1	1.0	7	1	1
T0127	S0127-08	MFS-593	8	0.00871229	2.2.M1.1	1.0	7	2	1
T0128	S0128-01	MFS-594	1	0.0084896	4.3.2.1	1.0	8	1	1
T0128	S0128-09	MFS-595	9	0.00804951	4.3.2.1	1.0	8	2	1
T0130	S0130-01	MFS-62	1	0.00681411	2.2.M1.1	1.0	6	1	1
T0130	S0130-07	MFS-63	7	0.00805029	2.2.M1.1	1.0	6	2	1
T0131	S0131-01	MFS-64	1	0.00747476	2.2.M1.1	1.0	8	1	1
T0131	S0131-09	MFS-65	9	0.00889614	2.2.M1.1	1.0	8	2	1
T0132	S0132-01	MFS-743	1	0.00727628	4.4.1.1	1.0	7	1	1
T0132	S0132-08	MFS-744	8	0.00732465	4.4.1.1	1.0	7	2	1
T0133	S0133-01	MFS-597	1	0.00703581	4.8	1.0	6	1	1
T0133	S0133-07	MFS-598	7	0.0103483	4.8	1.0	6	2	1
T0135	S0135-01	MFS-66	1	0.00828822	2.2.M1.1	1.0	5	1	1
T0135	S0135-06	MFS-67	6	0.00868969	2.2.M1.1	1.0	5	2	1
T0136	S0136-01	MFS-369	1	0.00873773	2.2.M1.1	1.0	6	1	1
T0136	S0136-07	MFS-599	7	0.00742185	2.2.M1.1	1.0	6	2	1
T0140	S0140-01	MFS-68	1	0.0144799	4.3.4.1	1.0	3	1	1
T0140	S0140-04	MFS-69	4	0.012086	4.3.4.1	1.0	3	2	1
T0143	S0143-01	MFS-72	1	0.00733147	4.3.3	1.0	6	1	1
T0143	S0143-07	MFS-73	7	0.00758014	4.3.3	1.0	6	2	1
T0144	S0144-01	MFS-370	1	0.0076947	2.2.M1.1	1.0	5	1	1
T0144	S0144-06	MFS-371	6	0.00800858	2.2.M1.1	1.0	5	2	1
T0146	S0146-01	MFS-747	1	0.0085466	4.3.2.1	1.0	5	1	1
T0146	S0146-06	MFS-748	6	0.0101623	4.3.2.1	1.0	5	2	1
T0149	S0149-01	MFS-604	1	0.00667396	4.1.1.1	1.0	3	1	1
T0149	S0149-04	MFS-874	4	0.00704925	4.1.1.1	1.0	3	2	1
T0150	S0150-01	MFS-74	1	0.00809421	2.2.M1.1	1.0	5	1	1
T0150	S0150-06	MFS-75	6	0.00765831	2.2.M1.1	1.0	5	2	1
T0151	S0151-01	MFS-606	1	0.00656152	2.2.M4.3	1.0	6	1	1
T0151	S0151-07	MFS-607	7	0.00649124	2.2.M4.3	1.0	6	2	1
T0152	S0152-01	MFS-608	1	0.156765	4.3.3,4.3.4.2.1	0.8456,0.1544	3	1	0
T0152	S0152-04	MFS-609	4	0.0032651	4.3.4.2.1	1.0	3	2	0
T0155	S0155-01	MFS-76	1	0.00730007	2.2.M4.8	1.0	3	1	1
T0155	S0155-04	MFS-77	4	0.00821347	2.2.M4.8	1.0	3	2	1
T0157	S0157-01	MFS-876	1	0.00592921	4.4.1.1	1.0	5	1	1
T0157	S0157-06	MFS-79	6	0.00740547	4.4.1.1	1.0	5	2	1
T0158	S0158-01	MFS-372	1	0.00726252	4.4.1.1	1.0	4	1	1
T0158	S0158-05	MFS-373	5	0.0077223	4.4.1.1	1.0	4	2	1
T0159	S0159-01	MFS-374	1	0.00794594	2.2.M1.1	1.0	7	1	1
T0159	S0159-08	MFS-375	8	0.00771369	2.2.M1.1	1.0	7	2	1
T0160	S0160-01	MFS-612	1	0.00953277	2.2.M4.4	1.0	4	1	1
T0160	S0160-05	MFS-613	5	0.00652981	2.2.M4.4	1.0	4	2	1
T0162	S0162-01	MFS-81	1	0.00992628	4.3.2.1	1.0	4	1	1
T0162	S0162-05	MFS-82	5	0.0106416	4.3.2.1	1.0	4	2	1
T0163	S0163-01	MFS-614	1	0.00488707	4.3.3	1.0	8	1	1
T0163	S0163-09	MFS-615	9	0.00600424	4.3.3	1.0	8	2	1
T0166	S0166-01	MFS-616	1	0.00739704	2.2.M2.5	1.0	6	1	1
T0166	S0166-07	MFS-199	7	0.00989744	2.2.M2.5	1.0	6	2	1
T0167	S0167-01	MFS-84	1	0.17842	2.2.M2.2,4.1.1.3	0.8233,0.1767	3	1	0
T0167	S0167-04	MFS-85	4	0.259553	2.2.M2.2,4.1.1.3	0.7421,0.2579	3	2	0
T0168	S0168-01	MFS-86	1	0.00730561	2.2.M4.4	1.0	6	1	1
T0168	S0168-07	MFS-87	7	0.00842306	2.2.M4.4	1.0	6	2	1
T0169	S0169-01	MFS-617	1	0.00634601	4.1.1.1	1.0	5	1	1
T0169	S0169-06	MFS-618	6	0.00543733	4.1.1.1	1.0	5	2	1
T0170	S0170-01	MFS-275	1	0.009573	2.2.M1.1	1.0	7	1	1
T0170	S0170-08	MFS-89	8	0.0079531	2.2.M1.1	1.0	7	2	1
T0172	S0172-01	MFS-619	1	0.00535993	4.8	1.0	7	1	1
T0172	S0172-08	MFS-620	8	0.00789703	4.8	1.0	7	2	1
T0173	S0173-01	MFS-91	1	0.00763788	4.3.3	1.0	7	1	1
T0173	S0173-08	MFS-92	8	0.00564021	4.3.3	1.0	7	2	1
T0174	S0174-01	MFS-621	1	0.00718596	4.4.1.1	1.0	3	1	1
T0174	S0174-04	MFS-750	4	0.00867599	4.4.1.1	1.0	3	2	1
T0175	S0175-01	MFS-751	1	0.0111674	4.3.2.1	1.0	3	1	1
T0175	S0175-04	MFS-752	4	0.0129624	4.3.2.1	1.0	3	2	1
T0176	S0176-01	MFS-93	1	0.00829803	2.2.M1.1	1.0	5	1	1
T0176	S0176-06	MFS-94	6	0.00801691	2.2.M1.1	1.0	5	2	1
T0178	S0178-01	MFS-269	1	0.0116109	3.1.1.1	1.0	4	1	1
T0178	S0178-05	MFS-622	5	0.00887381	3.1.1.1	1.0	4	2	1
T0179	S0179-01	MFS-95	1	0.00968198	4.1.1.3	1.0	5	1	1
T0179	S0179-06	MFS-96	6	0.00918017	4.1.1.3	1.0	5	2	1
T0181	S0181-01	MFS-98	1	0.00907188	4.1.1.3	1.0	6	1	1
T0181	S0181-07	MFS-99	7	0.00964901	4.1.1.3	1.0	6	2	1
T0182	S0182-01	MFS-623	1	0.00683411	2.2.M1.1	1.0	4	1	1
T0182	S0182-05	MFS-624	5	0.00775135	2.2.M1.1	1.0	4	2	1
T0183	S0183-01	MFS-100	1	0.00895134	4.4.1.1	1.0	5	1	1
T0183	S0183-06	MFS-101	6	0.00824893	4.4.1.1	1.0	5	2	1
T0186	S0186-01	MFS-104	1	0.00997133	4.8	1.0	5	1	1
T0186	S0186-06	MFS-105	6	0.00815527	4.8	1.0	5	2	1
T0187	S0187-01	MFS-625	1	0.00467209	2.2.M1.4	1.0	5	1	1
T0187	S0187-06	MFS-626	6	0.00552101	2.2.M1.4	1.0	5	2	1
T0190	S0190-01	MFS-108	1	0.00847492	2.2.M4.4	1.0	7	1	1
T0190	S0190-08	MFS-109	8	0.00558033	2.2.M4.4	1.0	7	2	1
T0192	S0192-02	MFS-194	2	0.00964284	4.1.1.1	1.0	3	1	1
T0192	S0192-05	MFS-877	5	0.00687335	4.1.1.1	1.0	3	2	1
T0195	S0195-01	MFS-277	1	0.00843227	2.2.M1.1	1.0	5	1	1
T0195	S0195-06	MFS-110	6	0.00687124	2.2.M1.1	1.0	5	2	1
T0196	S0196-01	MFS-111	1	0.00614863	4.3.2.1	1.0	6	1	1
T0196	S0196-07	MFS-112	7	0.0065892	4.3.2.1	1.0	6	2	1
T0197	S0197-01	MFS-627	1	0.00634576	4.1.1.1	1.0	5	1	1
T0197	S0197-06	MFS-628	6	0.00654959	4.1.1.1	1.0	5	2	1
T0198	S0198-02	MFS-377	2	0.10997	2.2.M1.1,4.4.1.1	0.8924,0.1076	5	1	0
T0198	S0198-07	MFS-113	7	0.00686235	2.2.M1.1	1.0	5	2	0
T0199	S0199-02	MFS-629	2	0.00760031	2.2.M4.4	1.0	4	1	1
T0199	S0199-06	MFS-114	6	0.00752525	2.2.M4.4	1.0	4	2	1
T0200	S0200-01	MFS-115	1	0.00598788	2.2.M1.1	1.0	6	1	1
T0200	S0200-07	MFS-116	7	0.00757061	2.2.M1.1	1.0	6	2	1
T0202	S0202-01	MFS-265	1	0.0112042	4.4.1.1.1	1.0	7	1	1
T0202	S0202-08	MFS-118	8	0.00997892	4.4.1.1.1	1.0	7	2	1
T0203	S0203-01	MFS-278	1	0.00962061	2.2.M4.8	1.0	3	1	1
T0203	S0203-04	MFS-757	4	0.00827503	2.2.M4.8	1.0	3	2	1
T0204	S0204-01	MFS-630	1	0.145586	2.2.M4.4,3.1.1.1	0.8568,0.1432	7	1	0
T0204	S0204-08	MFS-631	8	0.308594	2.2.M4.4,3.1.1.1	0.6953,0.3047	7	2	0
T0205	S0205-01	MFS-633	1	0.00648943	4.1.1.1	1.0	3	1	1
T0205	S0205-04	MFS-634	4	0.0056291	4.1.1.1	1.0	3	2	1
T0209	S0209-01	MFS-119	1	0.00832898	2.2.M1.1	1.0	5	1	1
T0209	S0209-06	MFS-120	6	0.00822487	2.2.M1.1	1.0	5	2	1
T0210	S0210-01	MFS-638	1	0.00826808	2.2.M1.1	1.0	5	1	1
T0210	S0210-06	MFS-639	6	0.00745134	2.2.M1.1	1.0	5	2	1
T0211	S0211-02	MFS-640	2	0.0075392	2.2.M1.1	1.0	6	1	1
T0211	S0211-08	MFS-121	8	0.00791007	2.2.M1.1	1.0	6	2	1
T0213	S0213-01	MFS-641	1	0.00750486	2.2.M1.1	1.0	7	1	1
T0213	S0213-08	MFS-642	8	0.00726354	2.2.M1.1	1.0	7	2	1
T0214	S0214-01	MFS-123	1	0.00710298	2.2.M1.1	1.0	7	1	1
T0214	S0214-08	MFS-124	8	0.00772944	2.2.M1.1	1.0	7	2	1
T0217	S0217-01	MFS-758	1	0.00824314	2.2.M1.1	1.0	4	1	1
T0217	S0217-05	MFS-759	5	0.00800239	2.2.M1.1	1.0	4	2	1
T0218	S0218-01	MFS-125	1	0.00882083	4.3.2.1	1.0	4	1	1
T0218	S0218-05	MFS-126	5	0.0102537	4.3.2.1	1.0	4	2	1
T0219	S0219-01	MFS-127	1	0.0089511	3.1.1.1	1.0	6	1	1
T0219	S0219-07	MFS-128	7	0.0101513	3.1.1.1	1.0	6	2	1
T0220	S0220-01	MFS-129	1	0.00813743	2.2.M1.1	1.0	7	1	1
T0220	S0220-08	MFS-130	8	0.0081555	2.2.M1.1	1.0	7	2	1
T0221	S0221-01	MFS-644	1	0.00670742	2.2.M1.1	1.0	8	1	1
T0221	S0221-09	MFS-645	9	0.0064818	2.2.M1.1	1.0	8	2	1
T0222	S0222-01	MFS-131	1	0.0105902	4.3.2.1	1.0	6	1	1
T0222	S0222-07	MFS-760	7	0.00944837	4.3.2.1	1.0	6	2	1
T0224	S0224-01	MFS-133	1	0.0124271	2.2.M4.4,2.2.M1.1	0.9854,0.0146	7	1	0
T0224	S0224-08	MFS-134	8	0.19304	2.2.M1.1,2.2.M4.4	0.5815,0.4185	7	2	0
T0227	S0227-02	MFS-381	2	0.00739062	4.1.1.1	1.0	5	1	1
T0227	S0227-07	MFS-136	7	0.00800477	4.1.1.1	1.0	5	2	1
T0230	S0230-01	MFS-138	1	0.00879287	2.2.M1.1	1.0	4	1	1
T0230	S0230-05	MFS-139	5	0.0082007	2.2.M1.1	1.0	4	2	1
T0231	S0231-01	MFS-140	1	0.0107954	4.3.2.1	1.0	4	1	1
T0231	S0231-05	MFS-141	5	0.00975002	4.3.2.1	1.0	4	2	1
T0232	S0232-02	MFS-142	2	0.0078653	2.2.M4.8	1.0	4	1	1
T0232	S0232-06	MFS-143	6	0.00843492	2.2.M4.8	1.0	4	2	1
T0233	S0233-01	MFS-646	1	0.00525164	2.2.M1.4	1.0	3	1	1
T0233	S0233-04	MFS-647	4	0.00551394	2.2.M1.4	1.0	3	2	1
T0235	S0235-01	MFS-144	1	0.00890587	2.2.M1.1	1.0	4	1	0
T0235	S0235-05	MFS-145	5	0.118415	4.8,2.2.M1.1	0.8838,0.1162	4	2	0
T0236	S0236-01	MFS-146	1	0.00861549	4.8	1.0	3	1	1
T0236	S0236-04	MFS-147	4	0.0108865	4.8	1.0	3	2	1
T0239	S0239-01	MFS-148	1	0.0169434	4.3.4.1	1.0	5	1	1
T0239	S0239-06	MFS-149	6	0.0164468	4.3.4.1	1.0	5	2	1
T0240	S0240-01	MFS-649	1	0.00519798	4.1.1.3	1.0	7	1	1
T0240	S0240-08	MFS-650	8	0.00548733	4.1.1.3	1.0	7	2	1
T0241	S0241-01	MFS-651	1	0.00955792	3.5.1	1.0	3	1	1
T0241	S0241-04	MFS-652	4	0.0120657	3.5.1	1.0	3	2	1
T0242	S0242-01	MFS-150	1	0.00590732	4.4.1.1.1	1.0	7	1	1
T0242	S0242-08	MFS-151	8	0.00397792	4.4.1.1.1	1.0	7	2	1
T0243	S0243-01	MFS-152	1	0.00910085	4.3.3	1.0	4	1	1
T0243	S0243-05	MFS-153	5	0.00762399	4.3.3	1.0	4	2	1
T0244	S0244-01	MFS-154	1	0.0100245	3.1.1.1	1.0	3	1	1
T0244	S0244-04	MFS-155	4	0.011144	3.1.1.1	1.0	3	2	1
T0245	S0245-01	MFS-156	1	0.00852067	2.2.M1.1	1.0	7	1	1
T0245	S0245-08	MFS-157	8	0.00893133	2.2.M1.1	1.0	7	2	1
T0246	S0246-01	MFS-158	1	0.00876796	2.2.M1.1	1.0	7	1	1
T0246	S0246-08	MFS-159	8	0.00823945	2.2.M1.1	1.0	7	2	1
T0249	S0249-01	MFS-162	1	0.00810289	2.2.M4.3	1.0	7	1	1
T0249	S0249-08	MFS-163	8	0.00654559	2.2.M4.3	1.0	7	2	1
T0250	S0250-01	MFS-164	1	0.00891573	2.2.M1.1	1.0	5	1	1
T0250	S0250-06	MFS-165	6	0.00818707	2.2.M1.1	1.0	5	2	1
T0251	S0251-01	MFS-166	1	0.00956492	2.2.M1.1	1.0	6	1	1
T0251	S0251-07	MFS-167	7	0.00843286	2.2.M1.1	1.0	6	2	1
T0253	S0253-01	MFS-281	1	0.022397	4.8,2.2.M1.1	0.9847,0.0153	4	1	0
T0253	S0253-05	MFS-263	5	0.00978677	2.2.M1.1	1.0	4	2	0
T0254	S0254-01	MFS-169	1	0.009093	2.2.M1.1	1.0	5	1	1
T0254	S0254-06	MFS-170	6	0.00886691	2.2.M1.1	1.0	5	2	1
T0256	S0256-01	MFS-172	1	0.00822348	2.2.M1.1	1.0	7	1	1
T0256	S0256-08	MFS-173	8	0.007838	2.2.M1.1	1.0	7	2	1
T0257	S0257-01	MFS-174	1	0.00730037	4.1.1.1	1.0	6	1	1
T0257	S0257-07	MFS-175	7	0.00796422	4.1.1.1	1.0	6	2	1
T0258	S0258-01	MFS-176	1	0.00851259	4.3.2.1	1.0	5	1	1
T0258	S0258-06	MFS-272	6	0.00756446	4.3.2.1	1.0	5	2	1
T0259	S0259-01	MFS-260	1	0.00798986	4.1.1.3	1.0	7	1	1
T0259	S0259-08	MFS-177	8	0.00895839	4.1.1.3	1.0	7	2	1
T0264	S0264-01	MFS-182	1	0.0112249	2.2.M4.3	1.0	5	1	1
T0264	S0264-06	MFS-880	6	0.00753492	2.2.M4.3	1.0	5	2	1
T0266	S0266-01	MFS-185	1	0.00484945	4.3.4.2.1	1.0	4	1	1
T0266	S0266-05	MFS-186	5	0.00519773	4.3.4.2.1	1.0	4	2	1
T0267	S0267-01	MFS-270	1	0.250045	2.2.M1.1,4.3.2.1	0.7592,0.2408	5	1	0
T0267	S0267-06	MFS-280	6	0.0105983	4.3.2.1	1.0	5	2	0
T0268	S0268-01	MFS-187	1	0.00798666	2.2.M2.5	1.0	8	1	1
T0268	S0268-09	MFS-188	9	0.00827553	2.2.M2.5	1.0	8	2	1
T0269	S0269-01	MFS-382	1	0.00669579	4.8	1.0	6	1	1
T0269	S0269-07	MFS-189	7	0.00767197	4.8	1.0	6	2	1
T0270	S0270-01	MFS-190	1	0.00925123	4.3.2.1	1.0	7	1	1
T0270	S0270-08	MFS-261	8	0.00994717	4.3.2.1	1.0	7	2	1
T0271	S0271-01A	MFS-276	1	0.00891182	2.2.M1.1	1.0	4	1	1
T0271	S0271-05	MFS-268	5	0.010467	2.2.M1.1	1.0	4	2	1
T0272	S0272-02	MFS-383	2	0.0069872	2.2.M1.4	1.0	7	1	1
T0272	S0272-09	MFS-279	9	0.00727811	2.2.M1.4	1.0	7	2	1
T0273	S0273-01	MFS-191	1	0.0168027	4.1.1.2	1.0	4	1	1
T0273	S0273-05	MFS-273	5	0.0186525	4.1.1.2	1.0	4	2	1
T0274	S0274-01	MFS-385	1	0.00776268	4.1.1.1	1.0	7	1	1
T0274	S0274-08	MFS-271	8	0.00967272	4.1.1.1	1.0	7	2	1
T0276	S0276-01	MFS-321	1	0.00943412	2.2.M4.4	1.0	7	1	1
T0276	S0276-08	MFS-322	8	0.0106914	2.2.M4.4	1.0	7	2	1
T0277	S0277-01	MFS-294	1	0.008795	2.2.M1.1	1.0	5	1	1
T0277	S0277-06	MFS-295	6	0.00910776	2.2.M1.1	1.0	5	2	1
T0278	S0278-01	MFS-296	1	0.00983946	4.3.3	1.0	5	1	1
T0278	S0278-06	MFS-297	6	0.00836575	4.3.3	1.0	5	2	1
T0279	S0279-01	MFS-298	1	0.0127587	4.3.2.1	1.0	5	1	1
T0279	S0279-06	MFS-299	6	0.0121382	4.3.2.1	1.0	5	2	1
T0280	S0280-01	MFS-300	1	0.00585569	4.3.4.2.1	1.0	5	1	1
T0280	S0280-06	MFS-301	6	0.00746269	4.3.4.2.1	1.0	5	2	1
T0282	S0282-02	MFS-323	2	0.00872208	2.2.M1.1	1.0	3	1	1
T0282	S0282-05	MFS-654	5	0.00854247	2.2.M1.1	1.0	3	2	1
T0283	S0283-01	MFS-324	1	0.00781542	2.2.M1.1	1.0	5	1	1
T0283	S0283-06	MFS-761	6	0.00867349	2.2.M1.1	1.0	5	2	1
T0284	S0284-01	MFS-325	1	0.00876978	2.2.M1.1	1.0	6	1	1
T0284	S0284-07	MFS-326	7	0.0106449	2.2.M1.1	1.0	6	2	1
T0285	S0285-01	MFS-327	1	0.0109527	4.3.2.1	1.0	7	1	1
T0285	S0285-08	MFS-328	8	0.012444	4.3.2.1	1.0	7	2	1
T0286	S0286-01	MFS-762	1	0.00868264	2.2.M1.1	1.0	7	1	1
T0286	S0286-08	MFS-302	8	0.00878318	2.2.M1.1	1.0	7	2	1
T0288	S0288-01	MFS-305	1	0.0096912	2.2.M1.1	1.0	3	1	1
T0288	S0288-04	MFS-306	4	0.00886054	2.2.M1.1	1.0	3	2	1
T0289	S0289-01	MFS-329	1	0.00958029	4.1.1.1	1.0	7	1	1
T0289	S0289-08	MFS-307	8	0.00913815	4.1.1.1	1.0	7	2	1
T0290	S0290-01	MFS-264	1	0.00972914	2.2.M1.1	1.0	7	1	1
T0290	S0290-08	MFS-266	8	0.00896789	2.2.M1.1	1.0	7	2	1
T0291	S0291-01	MFS-308	1	0.0127954	4.1.2	1.0	8	1	1
T0291	S0291-09	MFS-309	9	0.0125628	4.1.2	1.0	8	2	1
T0292	S0292-01	MFS-310	1	0.0084504	4.8	1.0	7	1	1
T0292	S0292-08	MFS-311	8	0.00948969	4.8	1.0	7	2	1
T0294	S0294-01	MFS-282	1	0.00894462	2.2.M1.1	1.0	4	1	1
T0294	S0294-05	MFS-283	5	0.0101146	2.2.M1.1	1.0	4	2	1
T0295	S0295-01	MFS-763	1	0.00838963	2.2.M1.1	1.0	4	1	1
T0295	S0295-05	MFS-284	5	0.00877173	2.2.M1.1	1.0	4	2	1
T0297	S0297-01	MFS-285	1	0.0161252	4.3.4.1	1.0	5	1	1
T0297	S0297-06	MFS-286	6	0.0150574	4.3.4.1	1.0	5	2	1
T0299	S0299-01	MFS-259	1	0.0093578	2.2.M2.1	1.0	8	1	1
T0299	S0299-09	MFS-312	9	0.00910086	2.2.M2.1	1.0	8	2	1
T0305	S0305-01	MFS-313	1	0.435704	4.3.2.1,2.2.M1.1	0.5757,0.4243	7	1	0
T0305	S0305-08	MFS-314	8	0.0108941	4.3.2.1	1.0	7	2	0
T0306	S0306-01	MFS-287	1	0.00955447	2.2.M2.5	1.0	5	1	1
T0306	S0306-06	MFS-288	6	0.00784673	2.2.M2.5	1.0	5	2	1
T0310	S0310-01	MFS-315	1	0.0092286	2.2.M1.1	1.0	6	1	1
T0310	S0310-07	MFS-316	7	0.00920421	2.2.M1.1	1.0	6	2	1
T0311	S0311-01	MFS-317	1	0.378468	2.2.M1.1,4.3.2.1,4.3.3	0.629,0.357,0.014	7	1	0
T0311	S0311-08	MFS-318	8	0.00919001	2.2.M1.1	1.0	7	2	0
T0312	S0312-01	MFS-289	1	0.00618916	3.1.3.1	1.0	4	1	1
T0312	S0312-05	MFS-290	5	0.00979909	3.1.3.1	1.0	4	2	1
T0320	S0320-01	MFS-293	1	0.0100867	4.3.2.1	1.0	3	1	1
T0320	S0320-04	MFS-267	4	0.0122263	4.3.2.1	1.0	3	2	1
T0321	S0321-01	MFS-320	1	0.00853338	2.2.M1.1	1.0	7	1	1
T0321	S0321-08	MFS-330	8	0.00972649	2.2.M1.1	1.0	7	2	1
T0322	S0322-01	MFS-198	1	0.0757442	4.1.1.3,2.2.M1.1	0.9332,0.0668	4	1	0
T0322	S0322-05	MFS-387	5	0.0115138	4.1.1.3	1.0	4	2	0
T0324	S0324-01	MFS-388	1	0.00883566	2.2.M2.2	1.0	6	1	1
T0324	S0324-07	MFS-389	7	0.0086129	2.2.M2.2	1.0	6	2	1
T0328	S0328-01	MFS-391	1	0.0097936	3.1.1.1	1.0	7	1	1
T0328	S0328-08	MFS-392	8	0.00915463	3.1.1.1	1.0	7	2	1
T0329	S0329-01	MFS-393	1	0.00965919	4.3.2.1	1.0	6	1	1
T0329	S0329-07	MFS-394	7	0.0101233	4.3.2.1	1.0	6	2	1
T0330	S0330-01	MFS-395	1	0.00619997	4.1.1.1	1.0	7	1	1
T0330	S0330-08	MFS-396	8	0.0069758	4.1.1.1	1.0	7	2	1
T0331	S0331-01	MFS-397	1	0.00710723	2.2.M2.5	1.0	6	1	1
T0331	S0331-07	MFS-398	7	0.0070138	2.2.M2.5	1.0	6	2	1
T0332	S0332-01	MFS-399	1	0.00739712	2.2.M1.1	1.0	7	1	1
T0332	S0332-08	MFS-400	8	0.00742111	2.2.M1.1	1.0	7	2	1
T0335	S0335-02	MFS-404	2	0.00657501	2.2.M2.5	1.0	7	1	1
T0335	S0335-09	MFS-405	9	0.00918711	2.2.M2.5	1.0	7	2	1
T0336	S0336-01	MFS-406	1	0.00751237	2.2.M4.3	1.0	6	1	1
T0336	S0336-07	MFS-407	7	0.00604915	2.2.M4.3	1.0	6	2	1
T0337	S0337-01	MFS-408	1	0.00840146	2.2.M1.1	1.0	4	1	1
T0337	S0337-05	MFS-409	5	0.00877102	2.2.M1.1	1.0	4	2	1
T0338	S0338-01	MFS-410	1	0.00835841	4.3.2.1	1.0	6	1	1
T0338	S0338-07	MFS-411	7	0.00699807	4.3.2.1	1.0	6	2	1
T0339	S0339-01	MFS-412	1	0.00394997	4.3.4.2.1	1.0	5	1	1
T0339	S0339-06	MFS-413	6	0.00384393	4.3.4.2.1	1.0	5	2	1
T0340	S0340-02	MFS-414	2	0.00736166	2.2.M1.1	1.0	4	1	1
T0340	S0340-06	MFS-415	6	0.00829723	2.2.M1.1	1.0	4	2	1
T0341	S0341-01	MFS-416	1	0.00669722	4.4.1.1	1.0	3	1	1
T0341	S0341-04	MFS-417	4	0.00715591	4.4.1.1	1.0	3	2	1
T0342	S0342-01	MFS-418	1	0.00733434	2.2.M1.1	1.0	4	1	1
T0342	S0342-05	MFS-419	5	0.0066221	2.2.M1.1	1.0	4	2	1
T0343	S0343-01	MFS-420	1	0.00816947	2.2.M2.2	1.0	5	1	1
T0343	S0343-06	MFS-421	6	0.00922904	2.2.M2.2	1.0	5	2	1
T0345	S0345-02	MFS-767	2	0.00757166	4.1.1.1	1.0	6	1	1
T0345	S0345-08	MFS-424	8	0.00796006	4.1.1.1	1.0	6	2	1
T0346	S0346-02	MFS-768	2	0.0079814	2.2.M1.1	1.0	6	1	1
T0346	S0346-08	MFS-426	8	0.00785214	2.2.M1.1	1.0	6	2	1
T0347	S0347-01	MFS-427	1	0.00611045	4.3.3	1.0	3	1	1
T0347	S0347-04	MFS-428	4	0.00614416	4.3.3	1.0	3	2	1
T0351	S0351-01	MFS-430	1	0.00494	4.3.3	1.0	6	1	1
T0351	S0351-07	MFS-431	7	0.00655514	4.3.3	1.0	6	2	1
T0352	S0352-01	MFS-432	1	0.011657	4.1.1.3	1.0	7	1	1
T0352	S0352-08	MFS-433	8	0.00946938	4.1.1.3	1.0	7	2	1
T0354	S0354-01	MFS-435	1	0.00723221	2.2.M1.1	1.0	6	1	1
T0354	S0354-07	MFS-436	7	0.00764135	2.2.M1.1	1.0	6	2	1
T0355	S0355-01	MFS-437	1	0.00574662	4.3.3	1.0	7	1	1
T0355	S0355-08	MFS-438	8	0.0049694	4.3.3	1.0	7	2	1
T0356	S0356-01	MFS-439	1	0.010158	4.3.2.1	1.0	6	1	1
T0356	S0356-07	MFS-440	7	0.00960147	4.3.2.1	1.0	6	2	1
T0357	S0357-01	MFS-441	1	0.00732937	2.2.M1.1	1.0	3	1	1
T0357	S0357-04	MFS-442	4	0.00838887	2.2.M1.1	1.0	3	2	1
T0359	S0359-01	MFS-444	1	0.00756655	2.2.M1.1	1.0	6	1	1
T0359	S0359-07	MFS-445	7	0.00892217	2.2.M1.1	1.0	6	2	1
T0362	S0362-01	MFS-446	1	0.00718876	2.2.M1.1	1.0	6	1	1
T0362	S0362-07	MFS-447	7	0.00775194	2.2.M1.1	1.0	6	2	1
T0363	S0363-01	MFS-448	1	0.00639353	2.2.M1.1	1.0	7	1	1
T0363	S0363-08	MFS-449	8	0.00787696	2.2.M1.1	1.0	7	2	1
T0364	S0364-01	MFS-450	1	0.0881715	2.2.M4.4,2.2.M1.1	0.8049,0.1951	6	1	0
T0364	S0364-07	MFS-771	7	0.00876825	2.2.M4.4	1.0	6	2	0
T0365	S0365-01	MFS-452	1	0.00769961	2.2.M1.1	1.0	6	1	1
T0365	S0365-07	MFS-772	7	0.00657722	2.2.M1.1	1.0	6	2	1
T0366	S0366-01	MFS-454	1	0.00753383	2.2.M2.5	1.0	5	1	1
T0366	S0366-06	MFS-455	6	0.00748299	2.2.M2.5	1.0	5	2	1
T0367	S0367-01	MFS-456	1	0.128377	2.2.M1.1,3.5.1	0.8734,0.1266	6	1	0
T0367	S0367-07	MFS-457	7	0.013176	3.5.1	1.0	6	2	0
T0368	S0368-01	MFS-458	1	0.00740388	2.2.M1.1	1.0	4	1	1
T0368	S0368-05	MFS-459	5	0.00829235	2.2.M1.1	1.0	4	2	1
T0369	S0369-01	MFS-460	1	0.00820235	4.1.1.1	1.0	7	1	1
T0369	S0369-08	MFS-461	8	0.00789796	4.1.1.1	1.0	7	2	1
T0370	S0370-01	MFS-462	1	0.00711418	2.2.M4.3	1.0	6	1	1
T0370	S0370-07	MFS-463	7	0.0063892	2.2.M4.3	1.0	6	2	1
T0372	S0372-01	MFS-464	1	0.00888006	2.2.M1.1	1.0	4	1	1
T0372	S0372-05	MFS-465	5	0.0085628	2.2.M1.1	1.0	4	2	1
T0373	S0373-01	MFS-662	1	0.00653715	2.2.M4.4	1.0	6	1	1
T0373	S0373-07	MFS-466	7	0.00749037	2.2.M4.4	1.0	6	2	1
T0375	S0375-01	MFS-467	1	0.00928556	2.2.M4.4	1.0	6	1	1
T0375	S0375-07	MFS-468	7	0.00923996	2.2.M4.4	1.0	6	2	1
T0378	S0378-01	MFS-471	1	0.00757271	2.2.M1.1	1.0	7	1	1
T0378	S0378-08	MFS-472	8	0.00825267	2.2.M1.1	1.0	7	2	1
T0379	S0379-01	MFS-473	1	0.00602454	4.3.2	1.0	4	1	1
T0379	S0379-05	MFS-774	5	0.00495881	4.3.2	1.0	4	2	1
T0380	S0380-01	MFS-474	1	0.00722467	2.2.M1.4	1.0	7	1	1
T0380	S0380-08	MFS-475	8	0.00594806	2.2.M1.4	1.0	7	2	1
T0381	S0381-01	MFS-476	1	0.00798602	2.2.M1.1	1.0	6	1	1
T0381	S0381-07	MFS-663	7	0.0079678	2.2.M1.1	1.0	6	2	1
T0383	S0383-01	MFS-664	1	0.00610018	4.8	1.0	4	1	1
T0383	S0383-05	MFS-665	5	0.0066348	4.8	1.0	4	2	1
T0384	S0384-01	MFS-777	1	0.00659567	2.2.M1.4	1.0	8	1	1
T0384	S0384-09	MFS-478	9	0.0052708	2.2.M1.4	1.0	8	2	1
T0385	S0385-01	MFS-479	1	0.00816097	2.2.M1.1	1.0	3	1	1
T0385	S0385-04	MFS-778	4	0.00877089	2.2.M1.1	1.0	3	2	1
T0387	S0387-01	MFS-480	1	0.00891392	2.2.M1.1	1.0	3	1	1
T0387	S0387-04	MFS-667	4	0.00798492	2.2.M1.1	1.0	3	2	1
T0389	S0389-01	MFS-668	1	0.00606226	4.1.1.1	1.0	7	1	1
T0389	S0389-08	MFS-481	8	0.00825164	4.1.1.1	1.0	7	2	1
T0392	S0392-01	MFS-484	1	0.00712508	2.2.M4.4	1.0	6	1	1
T0392	S0392-07	MFS-669	7	0.00745294	2.2.M4.4	1.0	6	2	1
T0393	S0393-01	MFS-485	1	0.0812122	2.2.M1.1,4.1.1.3	0.9263,0.0737	5	1	0
T0393	S0393-06	MFS-486	6	0.0352057	2.2.M1.1,4.1.1.3	0.9679,0.0321	5	2	0
T0394	S0394-01	MFS-487	1	0.00761343	4.1.1.1	1.0	6	1	1
T0394	S0394-07	MFS-488	7	0.00805091	4.1.1.1	1.0	6	2	1
T0395	S0395-01	MFS-670	1	0.00728519	4.3.3	1.0	7	1	1
T0395	S0395-08	MFS-779	8	0.00613783	4.3.3	1.0	7	2	1
T0396	S0396-01	MFS-671	1	0.0072242	2.2.M1.1	1.0	7	1	1
T0396	S0396-08	MFS-780	8	0.00705441	2.2.M1.1	1.0	7	2	1
T0397	S0397-01	MFS-672	1	0.00843986	2.2.M1.1	1.0	3	1	1
T0397	S0397-04	MFS-885	4	0.00904225	2.2.M1.1	1.0	3	2	1
T0399	S0399-01	MFS-674	1	0.00557382	4.8	1.0	7	1	1
T0399	S0399-08	MFS-783	8	0.00687436	4.8	1.0	7	2	1
T0402	S0402-01	MFS-676	1	0.00751339	2.2.M1.1	1.0	3	1	1
T0402	S0402-04	MFS-887	4	0.00749114	2.2.M1.1	1.0	3	2	1
T0404	S0404-01	MFS-678	1	0.00995025	4.3.3	1.0	4	1	1
T0404	S0404-05	MFS-786	5	0.0102759	4.3.3	1.0	4	2	1
T0412	S0412-01	MFS-684	1	0.00861438	4.1.1.3	1.0	7	1	1
T0412	S0412-08	MFS-795	8	0.0118267	4.1.1.3	1.0	7	2	1
T0417	S0417-01	MFS-688	1	0.00875274	4.1.1.1	1.0	3	1	1
T0417	S0417-04	MFS-800	4	0.00612564	4.1.1.1	1.0	3	2	1
T0421	S0421-01	MFS-691	1	0.00852003	3.1.1.1	1.0	4	1	1
T0421	S0421-05	MFS-802	5	0.00994771	3.1.1.1	1.0	4	2	1
T0423	S0423-01	MFS-693	1	0.00294192	4.3.4.2.1	1.0	7	1	1
T0423	S0423-08	MFS-804	8	0.00383972	4.3.4.2.1	1.0	7	2	1
T0424	S0424-01	MFS-694	1	0.0081342	2.2.M4.8	1.0	6	1	1
T0424	S0424-07	MFS-805	7	0.00888801	2.2.M4.8	1.0	6	2	1
T0425	S0425-01	MFS-806	1	0.00826027	2.2.M1.1	1.0	5	1	1
T0425	S0425-06	MFS-807	6	0.00724007	2.2.M1.1	1.0	5	2	1
T0426	S0426-01	MFS-695	1	0.00347253	4.3.4.2.1	1.0	6	1	1
T0426	S0426-07	MFS-808	7	0.00427356	4.3.4.2.1	1.0	6	2	1
T0427	S0427-02	MFS-696	2	0.0826618	2.2.M4.8,4.3.4.2.1,2.2.M1.1	0.7815,0.068,0.1505	3	1	0
T0427	S0427-05	MFS-809	5	0.00699826	2.2.M1.1	1.0	3	2	0
T0428	S0428-01	MFS-890	1	0.00841515	2.2.M1.1	1.0	7	1	1
T0428	S0428-08	MFS-811	8	0.0070385	2.2.M1.1	1.0	7	2	1
T0431	S0431-01	MFS-698	1	0.00308866	4.3.4.2.1	1.0	5	1	1
T0431	S0431-06	MFS-813	6	0.00341693	4.3.4.2.1	1.0	5	2	1
T0432	S0432-01	MFS-699	1	0.00891481	4.3.2.1	1.0	6	1	1
T0432	S0432-07	MFS-814	7	0.0108745	4.3.2.1	1.0	6	2	1
T0434	S0434-01	MFS-815	1	0.0119201	4.1.2.1	1.0	7	1	1
T0434	S0434-08	MFS-816	8	0.0126158	4.1.2.1	1.0	7	2	1
T0435	S0435-01	MFS-700	1	0.00706369	2.2.M1.1	1.0	5	1	1
T0435	S0435-06	MFS-817	6	0.00868287	2.2.M1.1	1.0	5	2	1
T0436	S0436-01	MFS-701	1	0.0119473	4.1.2	1.0	7	1	1
T0436	S0436-08	MFS-818	8	0.0155237	4.1.2	1.0	7	2	1
T0437	S0437-01	MFS-702	1	0.00955856	4.3.2.1	1.0	4	1	1
T0437	S0437-05	MFS-819	5	0.0117779	4.3.2.1	1.0	4	2	1
T0439	S0439-01	MFS-703	1	0.00668428	2.2.M4.4	1.0	6	1	1
T0439	S0439-07	MFS-820	7	0.00844235	2.2.M4.4	1.0	6	2	1
T0440	S0440-01	MFS-704	1	0.00731064	2.2.M4.8,2.2.M4.4	0.972,0.028	6	1	0
T0440	S0440-07	MFS-821	7	0.00843932	2.2.M4.4	1.0	6	2	0
T0441	S0441-01	MFS-705	1	0.154853	2.2.M1.1,4.1.2.1	0.8492,0.1508	7	1	0
T0441	S0441-08	MFS-822	8	0.0357924	2.2.M1.1,4.1.2.1	0.9675,0.0325	7	2	0
T0444	S0444-01	MFS-707	1	0.31436	4.3.4.2.1,4.1.1.1	0.6884,0.3116	7	1	0
T0444	S0444-08	MFS-823	8	0.00816882	4.1.1.1	1.0	7	2	0
T0445	S0445-01	MFS-824	1	0.00829161	2.2.M1.1	1.0	7	1	1
T0445	S0445-08	MFS-825	8	0.00910156	2.2.M1.1	1.0	7	2	1
T0446	S0446-01	MFS-708	1	0.00796161	2.2.M1.1	1.0	3	1	1
T0446	S0446-04	MFS-826	4	0.00764779	2.2.M1.1	1.0	3	2	1
T0447	S0447-01	MFS-709	1	0.00688221	2.2.M1.1	1.0	3	1	1
T0447	S0447-04	MFS-891	4	0.00931265	2.2.M1.1	1.0	3	2	1
T0449	S0449-01	MFS-711	1	0.00792072	3.1.3.1	1.0	7	1	1
T0449	S0449-08	MFS-828	8	0.00937529	3.1.3.1	1.0	7	2	1
T0450	S0450-01	MFS-892	1	0.00767557	4.4.1.1	1.0	4	1	1
T0450	S0450-05	MFS-829	5	0.00733473	4.4.1.1	1.0	4	2	1
T0451	S0451-01	MFS-713	1	0.00655825	2.2.M1.1	1.0	4	1	1
T0451	S0451-05	MFS-830	5	0.00855762	2.2.M1.1	1.0	4	2	1
T0452	S0452-01	MFS-714	1	0.00472996	4.3.3	1.0	3	1	1
T0452	S0452-04	MFS-831	4	0.00789401	4.3.3	1.0	3	2	1
T0453	S0453-01	MFS-715	1	0.00815107	2.2.M1.1	1.0	4	1	1
T0453	S0453-05	MFS-832	5	0.00816819	2.2.M1.1	1.0	4	2	1
T0455	S0455-01	MFS-716	1	0.0090136	4.1.1.2	1.0	7	1	1
T0455	S0455-08	MFS-833	8	0.0125703	4.1.1.2	1.0	7	2	1
T0456	S0456-01	MFS-717	1	0.00610261	4.1.1.1	1.0	7	1	1
T0456	S0456-08	MFS-834	8	0.00578806	4.1.1.1	1.0	7	2	1
T0457	S0457-01	MFS-835	1	0.0477267	2.2.M1.1,4.3.4.2.1	0.9564,0.0436	5	1	0
T0457	S0457-06	MFS-836	6	0.0121853	2.2.M1.1	1.0	5	2	0
T0458	S0458-01	MFS-837	1	0.00809139	2.2.M1.1	1.0	7	1	1
T0458	S0458-08	MFS-893	8	0.00783455	2.2.M1.1	1.0	7	2	1
T0459	S0459-01	MFS-839	1	0.00742958	4.1.1.1	1.0	7	1	1
T0459	S0459-08	MFS-841	8	0.00888116	4.1.1.1	1.0	7	2	1
T0461	S0461-01	MFS-842	1	0.00809431	2.2.M1.1	1.0	7	1	1
T0461	S0461-08	MFS-843	8	0.0084601	2.2.M1.1	1.0	7	2	1
T0462	S0462-01	MFS-844	1	0.0117647	4.1.1.3	1.0	7	1	1
T0462	S0462-08	MFS-845	8	0.0112659	4.1.1.3	1.0	7	2	1
T0464	S0464-01	MFS-846	1	0.00764336	2.2.M4.4	1.0	3	1	1
T0464	S0464-04	MFS-847	4	0.00915115	2.2.M4.4	1.0	3	2	1
T0465	S0465-01	MFS-848	1	0.0215124	3.1.3.1,2.2.M1.1	0.9812,0.0188	4	1	0
T0465	S0465-05	MFS-849	5	0.00791883	3.1.3.1	1.0	4	2	0
T0466	S0466-01	MFS-850	1	0.00672183	4.4.1.1	1.0	5	1	1
T0466	S0466-06	MFS-851	6	0.0075018	4.4.1.1	1.0	5	2	1
T0467	S0467-01	MFS-852	1	0.0125972	3.5.1	1.0	3	1	1
T0467	S0467-04	MFS-853	4	0.0106469	3.5.1	1.0	3	2	1
T0468	S0468-01	MFS-854	1	0.0106841	4.1.1.3	1.0	4	1	1
T0468	S0468-05	MFS-855	5	0.0111793	4.1.1.3	1.0	4	2	1
T0469	S0469-01	MFS-856	1	0.00815865	2.2.M1.1	1.0	6	1	1
T0469	S0469-07	MFS-857	7	0.00720934	2.2.M1.1	1.0	6	2	1
T0470	S0470-01	MFS-858	1	0.00836325	2.2.M2.5	1.0	7	1	1
T0470	S0470-08	MFS-859	8	0.00907048	2.2.M2.5	1.0	7	2	1
T0471	S0471-01	MFS-860	1	0.00847225	2.2.M1.1	1.0	7	1	1
T0471	S0471-08	MFS-861	8	0.00785539	2.2.M1.1	1.0	7	2	1
T0472	S0472-01	MFS-862	1	0.00735662	4.4.1.1	1.0	7	1	1
T0472	S0472-08	MFS-863	8	0.00814423	4.4.1.1	1.0	7	2	1
T0474	S0474-01	MFS-864	1	0.00864203	2.2.M4.8	1.0	6	1	1
T0474	S0474-07	MFS-865	7	0.00781518	2.2.M4.8	1.0	6	2	1
T0475	S0475-01	MFS-866	1	0.00794913	2.2.M1.1	1.0	5	1	1
T0475	S0475-06	MFS-867	6	0.0077943	2.2.M1.1	1.0	5	2	1
T0477	S0477-01	MFS-868	1	0.00874787	2.2.M1.1	1.0	5	1	1
T0477	S0477-06	MFS-869	6	0.00805268	2.2.M1.1	1.0	5	2	1
