## Supplementary Data 7 for "Within-host pathogen population diversity predicts treatment response in Tuberculosis"

POS	REF	ALT	AO	DP	GENE	HGVS_C	HGVS_P	Indel_Support	Total_Reads	AF	SampleID	pid	REF_len	ALT_len	Coll2014	F2	Lineage	Sampling_Week	Paired_Sample_Num	Region	Variant_Type	phase_variant
2097310	AC	A	31	389	Rv1847-ureA	n.2097311delC		31.0	323.0	0.0959752321981424	MFS-872	T0099	2	1	2.2.1	0.0102164502164502	2	8	3	NC_1437	Intergenic	0
3969423	GGCC	G	93	220	PPE61	c.94_96delGCC	p.Ala32del	106.0	213.0	0.4976525821596244	MFS-604	T0149	4	1	4.1.1.1	0.004924543288324	4	1	1	PPE61	Inframe Deletion	0
1727564	GTC	G	196	264	pks5	c.844_845delGA	p.Asp282fs	216.0	277.0	0.779783393501805	MFS-876	T0157	3	1	4.4.1.1	0.0077993514223554	4	1	1	pks5	Frameshift	0
4277752	AG	A	168	256	PE_PGRS62	c.1186delG	p.Ala396fs	200.0	279.0	0.7168458781362007	MFS-888	T0407	2	1	4.4.1.1	0.0052461805678635	4	1	1	PE_PGRS62	Frameshift	0
3498708	C	CTCG	10	299	devS	c.555_557dupCGA	p.Asp185dup	17.0	287.0	0.0592334494773519	MFS-877	T0192	1	4	4.1.1.1	0.0077138012561794	4	5	2	devS	Inframe Insertion	0
2462435	TC	T	39	131	mmpS3	c.612delG	p.Thr205fs	40.0	105.0	0.3809523809523809	MFS-878	T0206	2	1	4.1.1.3	0.010580667005248	4	1	1	mmpS3	Frameshift	0
4274196	G	GC	35	250	pirG	c.461dupC	p.Thr155fs	28.0	207.0	0.1352657004830917	MFS-878	T0206	1	2	4.1.1.3	0.010580667005248	4	1	1	pirG	Frameshift	0
88547	GC	G	82	289	Rv0079	c.349delC	p.Arg117fs	82.0	275.0	0.2981818181818181	MFS-829	T0450	2	1	4.4.1.1	0.0081160556753577	4	5	2	Rv0079	Frameshift	0
1960258	TG	T	25	249	Rv1733c	c.229delC	p.His77fs	29.0	218.0	0.1330275229357798	MFS-829	T0450	2	1	4.4.1.1	0.0081160556753577	4	5	2	Rv1733c	Frameshift	0
2744469	C	CCCGCGT	50	168	rne	c.510_515dupACGCGG	p.Gly172_Glu173insArgGly	53.0	151.0	0.3509933774834437	MFS-829	T0450	1	7	4.4.1.1	0.0081160556753577	4	5	2	rne	Inframe Insertion	0
3007373	G	GC	21	272	Rv2690c	c.1836dupG	p.His613fs	24.0	245.0	0.0979591836734693	MFS-829	T0450	1	2	4.4.1.1	0.0081160556753577	4	5	2	Rv2690c	Frameshift	0
3008875	ACGAG	A	66	220	Rv2690c	c.331_334delCTCG	p.Leu111fs	84.0	214.0	0.3925233644859813	MFS-829	T0450	5	1	4.4.1.1	0.0081160556753577	4	5	2	Rv2690c	Frameshift	0
1672257	TGCA	T	13	242	Rv1481	c.889_891delCAG	p.Gln297del	16.0	232.0	0.0689655172413793	MFS-890	T0428	4	1	2.2.1.1	0.0104547830632514	2	1	1	Rv1481	Inframe Deletion	0
1884110	C	CGCCCCGTGCGATTTGCCGAGGG	38	46	pks8	c.2408_2429dupGCCCCGTGCGATTTGCCGAGGG	p.Val811fs	125.0	134.0	0.9328358208955224	MFS-848	T0465	1	23	3	0.0229862035651589	3	1	1	pks8	Frameshift	0
3717219	C	CTGA	57	210	sugI	c.131_133dupTGA	p.Leu44_Thr45insMet	60.0	202.0	0.297029702970297	MFS-563	T0081	1	4	2.2.1.1	0.0114982405709471	2	8	1	sugI	Inframe Insertion	0
1705700	A	AT	15	289	Rv1513	c.643_644insT	p.Thr215fs	18.0	219.0	0.0821917808219178	MFS-594	T0128	1	2	4.3.2.1	0.0084430227070113	4	1	1	Rv1513	Frameshift	0
1705700	A	AT	32	443	Rv1513	c.643_644insT	p.Thr215fs	29.0	363.0	0.0798898071625344	MFS-595	T0128	1	2	4.3.2.1	0.0080853963206904	4	9	2	Rv1513	Frameshift	0
3007487	T	TC	141	277	Rv2690c	c.1722dupG	p.Ile575fs	130.0	247.0	0.5263157894736842	MFS-889	T0410	1	2	4.3.3	0.0091261061946902	4	72	2	Rv2690c	Frameshift	0
3007882	T	TTAAC	16	298	Rv2690c	c.1324_1327dupGTTA	p.Asn443fs	15.0	241.0	0.0622406639004149	MFS-889	T0410	1	5	4.3.3	0.0091261061946902	4	72	2	Rv2690c	Frameshift	0
3008432	C	CCG	48	270	Rv2690c	c.776_777dupCG	p.Ala260fs	54.0	264.0	0.2045454545454545	MFS-683	T0410	1	3	4.3.3	0.0068127962085308	4	1	1	Rv2690c	Frameshift	0
1959986	C	CG	48	199	Rv1733c	c.501dupC	p.Ala168fs	45.0	173.0	0.2601156069364161	MFS-393	T0329	1	2	4.3.2.1	0.0094018098483958	4	1	1	Rv1733c	Frameshift	0
3767641	TTCGCGCCGA	T	6	240	Rv3351c	c.491_499delTCGGCGCGA	p.Phe164_Asn167delinsTyr	17.0	233.0	0.0729613733905579	MFS-393	T0329	10	1	4.3.2.1	0.0094018098483958	4	1	1	Rv3351c	Inframe Deletion	0
3008060	TCGC	T	78	298	Rv2690c	c.1147_1149delGCG	p.Ala383del	94.0	319.0	0.2946708463949843	MFS-394	T0329	4	1	4.3.2.1	0.0101298040213794	4	7	2	Rv2690c	Inframe Deletion	0
3010046	CG	C	10	296	ceoC	c.26delG	p.Gly9fs	15.0	288.0	0.0520833333333333	MFS-394	T0329	2	1	4.3.2.1	0.0101298040213794	4	7	2	ceoC	Frameshift	0
4164789	CT	C	223	238	Rv3720	c.1055delT	p.Leu352fs	242.0	259.0	0.9343629343629344	MFS-315	T0310	2	1	2.2.1.1	0.012943998172612	2	1	1	Rv3720	Frameshift	0
913093	AT	A	211	236	phoT	c.369delT	p.Asp123fs	233.0	259.0	0.8996138996138996	MFS-891	T0447	2	1	2.2.1.1	0.0126436082912892	2	4	2	phoT	Frameshift	0
3499683	C	CT	14	267	devR	c.232_233insA	p.Cys78fs	16.0	228.0	0.0701754385964912	MFS-891	T0447	1	2	2.2.1.1	0.0126436082912892	2	4	2	devR	Frameshift	0
4160566	CGGCATACCT	C	34	316	Rv3716c	c.339_347delAGGTATGCC	p.Gly114_Pro116del	48.0	289.0	0.1660899653979238	MFS-709	T0447	10	1	2.2.1.1	0.008633382411993	2	1	1	Rv3716c	Inframe Deletion	0
1118386	CG	C	122	322	arcA	c.1203delG	p.Leu402fs	115.0	282.0	0.4078014184397163	MFS-788	T0405	2	1	4.3.3	0.0106797138047138	4	4	2	arcA	Frameshift	0
2625245	TCG	T	49	253	Rv2345	c.1434_1435delCG	p.Gly479fs	52.0	242.0	0.2148760330578512	MFS-178	T0260	3	1	2.2.1	0.011631431385921	2	1	1	Rv2345	Frameshift	0
928285	GC	G	7	149	PE_PGRS14	c.2200delG	p.Ala734fs	11.0	142.0	0.0774647887323943	MFS-718	T0020	2	1	3.1.1	0.0107311369994571	3	5	2	PE_PGRS14	Frameshift	1
3499508	CTT	C	11	344	devR	c.406_407delAA	p.Lys136fs	17.0	285.0	0.0596491228070175	MFS-727	T0051	3	1	4.4.1.1	0.0044277422235451	4	1	1	devR	Frameshift	0
1687782	TG	T	27	473	Rv1496	c.900delG	p.Arg301fs	25.0	380.0	0.0657894736842105	MFS-736	T0091	2	1	4.1.1.1	0.0072028811524609	4	5	2	Rv1496	Frameshift	0
1333661	C	CGG	89	130	Rv1190	c.688_689dupGG	p.Leu231fs	142.0	203.0	0.6995073891625616	MFS-740	T0102	1	3	2.2.1	0.0114981116240033	2	5	2	Rv1190	Frameshift	1
854252	GC	G	30	357	Rv0759c-Rv0760c	n.854253delC		36.0	353.0	0.1019830028328611	MFS-752	T0175	2	1	4.3.2.1	0.0129779024903542	4	4	2	NC_597	Intergenic	1
4338595	GC	G	216	311	whiB6-Rv3863	n.4338596delC		210.0	294.0	0.7142857142857143	MFS-752	T0175	2	1	4.3.2.1	0.0129779024903542	4	4	2	NC_2982	Intergenic	0
3498708	C	CTCG	16	263	devS	c.555_557dupCGA	p.Asp185dup	17.0	243.0	0.0699588477366255	MFS-754	T0191	1	4	4.1.1.1	0.0089585208214022	4	1	1	devS	Inframe Insertion	0
3499911	AC	A	24	271	devR	c.4delG	p.Val2fs	23.0	242.0	0.0950413223140495	MFS-754	T0191	2	1	4.1.1.1	0.0089585208214022	4	1	1	devR	Frameshift	0
3625248	G	GCAGC	11	240	mtrB	c.1362_1365dupGCTG	p.Arg456fs	12.0	208.0	0.0576923076923076	MFS-757	T0203	1	5	2.2.1	0.0116301515297751	2	4	2	mtrB	Frameshift	0
3717125	CAGCCCTAT	C	62	201	sugI	c.38_45delGCCCTATA	p.Ser13fs	84.0	189.0	0.4444444444444444	MFS-757	T0203	9	1	2.2.1	0.0116301515297751	2	4	2	sugI	Frameshift	0
854252	GCC	G	173	291	Rv0759c-Rv0760c	n.854253_854254delCC		192.0	327.0	0.5871559633027523	MFS-758	T0217	3	1	2.2.1.1	0.0110562473164448	2	1	1	NC_597	Intergenic	1
854252	GC	G	55	231	Rv0759c-Rv0760c	n.854253delC		66.0	268.0	0.2462686567164179	MFS-759	T0217	2	1	2.2.1.1	0.0114093681284487	2	5	2	NC_597	Intergenic	1
2638759	GC	G	24	280	PPE40	c.776delG	p.Gly259fs	26.0	272.0	0.0955882352941176	MFS-759	T0217	2	1	2.2.1.1	0.0114093681284487	2	5	2	PPE40	Frameshift	0
4176442	AC	A	27	239	Rv3728	c.1575delC	p.Lys526fs	28.0	219.0	0.1278538812785388	MFS-759	T0217	2	1	2.2.1.1	0.0114093681284487	2	5	2	Rv3728	Frameshift	0
854252	GC	G	49	340	Rv0759c-Rv0760c	n.854253delC		55.0	336.0	0.1636904761904762	MFS-760	T0222	2	1	4.3.2.1	0.0097350517174622	4	7	2	NC_597	Intergenic	1
3007773	C	CATCATGAAGA	13	383	Rv2690c	c.1427_1436dupTCTTCATGAT	p.Met479fs	24.0	399.0	0.0601503759398496	MFS-131	T0222	1	11	4.3.2.1	0.0101935783776604	4	1	1	Rv2690c	Frameshift	0
4139183	A	AC	15	222	glpK	c.572dupG	p.Val192fs	13.0	206.0	0.0631067961165048	MFS-767	T0345	1	2	4.1.1.1	0.0086492918106308	4	2	1	glpK	Frameshift	1
3632604	GCCGCTGGC	G	7	194	Rv3253c	c.973_980delGCCAGCGG	p.Ala325fs	13.0	180.0	0.0722222222222222	MFS-452	T0365	9	1	2.2.1.1	0.0092347586790855	2	1	1	Rv3253c	Frameshift	0
3717070	CTT	C	104	251	dacB1-sugI	n.3717071_3717072delTT		124.0	257.0	0.4824902723735408	MFS-469	T0376	3	1	2.2.1.1	0.0108414045996253	2	7	2	NC_2568	Intergenic	0
2017087	GA	G	18	271	malQ	c.389delT	p.Phe130fs	20.0	229.0	0.0873362445414847	MFS-778	T0385	2	1	2.2.1.1	0.0117174136161477	2	4	2	malQ	Frameshift	0
3497937	A	AT	18	334	devS	c.1328_1329insA	p.Tyr444fs	15.0	277.0	0.0541516245487364	MFS-779	T0395	1	2	4.3.3	0.0063671736823487	4	8	2	devS	Frameshift	0
3499119	ATCGAGGCGGTCCCGGCCCTCGACGATCTGC	A	10	426	devS	c.117_146delGCAGATCGTCGAGGGCCGGGACCGCCTCGA	p.Glu39_Leu48del	21.0	353.0	0.0594900849858356	MFS-781	T0398	31	1	4.8	0.0052804982624001	4	8	2	devS	Inframe Deletion	0
3499456	CCT	C	35	461	devR	c.458_459delAG	p.Gln153fs	42.0	421.0	0.0997624703087886	MFS-781	T0398	3	1	4.8	0.0052804982624001	4	8	2	devR	Frameshift	0
3008060	TCGC	T	17	318	Rv2690c	c.1147_1149delGCG	p.Ala383del	22.0	311.0	0.0707395498392283	MFS-673	T0398	4	1	2.2.1.1	0.0107365792759051	2	1	1	Rv2690c	Inframe Deletion	0
1778682	C	CG	10	193	Rv1571	c.145dupG	p.Ala49fs	11.0	191.0	0.0575916230366492	MFS-674	T0399	1	2	4.8	0.0075157424334755	4	1	1	Rv1571	Frameshift	0
1118386	CG	C	16	294	arcA	c.1203delG	p.Leu402fs	16.0	258.0	0.0620155038759689	MFS-786	T0404	2	1	4.3.3	0.010177203065134	4	5	2	arcA	Frameshift	0
1668061	T	TA	236	257	ripA	c.1073dupA	p.Tyr358fs	220.0	235.0	0.9361702127659576	MFS-790	T0406	1	2	3.1.1	0.0114988203154104	3	4	2	ripA	Frameshift	0
3008060	TCGC	T	290	350	Rv2690c	c.1147_1149delGCG	p.Ala383del	296.0	353.0	0.8385269121813032	MFS-792	T0408	4	1	4.3.3	0.0073516742289357	4	6	2	Rv2690c	Inframe Deletion	0
854252	GC	G	194	226	Rv0759c-Rv0760c	n.854253delC		213.0	245.0	0.8693877551020408	MFS-681	T0408	2	1	4.3.4.2.1	0.0042632139896577	4	1	1	NC_597	Intergenic	1
854252	GC	G	346	419	Rv0759c-Rv0760c	n.854253delC		380.0	456.0	0.8333333333333334	MFS-793	T0409	2	1	4.3.4.2.1	0.0034933684222783	4	4	2	NC_597	Intergenic	1
854252	GC	G	207	289	Rv0759c-Rv0760c	n.854253delC		225.0	306.0	0.7352941176470589	MFS-795	T0412	2	1	4.1.1.3	0.019587083112758	4	8	2	NC_597	Intergenic	1
4274226	G	GC	12	270	pirG	c.491dupC	p.Thr165fs	13.0	241.0	0.0539419087136929	MFS-795	T0412	1	2	4.1.1.3	0.019587083112758	4	8	2	pirG	Frameshift	0
3010354	T	TG	125	306	ceoC	c.337dupG	p.Val113fs	130.0	303.0	0.429042904290429	MFS-687	T0416	1	2	4.3.2.1	0.0094370022556737	4	1	1	ceoC	Frameshift	0
3499071	CTCCAGG	C	40	500	devS	c.189_194delCCTGGA	p.Asp63_Leu64del	52.0	462.0	0.1125541125541125	MFS-800	T0417	7	1	4.1.1.1	0.0058659179049498	4	4	2	devS	Inframe Deletion	0
3010354	TG	T	226	254	ceoC	c.337delG	p.Val113fs	233.0	260.0	0.8961538461538462	MFS-803	T0422	2	1	4.3.3	0.0066347361809045	4	4	2	ceoC	Frameshift	0
3499581	GC	G	27	422	devR	c.334delG	p.Ala112fs	25.0	338.0	0.0739644970414201	MFS-812	T0430	2	1	2.2.1	0.0089412580142089	2	2	1	devR	Frameshift	0
2258254	GCT	G	13	295	vapB15	c.227_228delTC	p.Leu76fs	14.0	279.0	0.050179211469534	MFS-819	T0437	3	1	4.3.2.1	0.012170037709976	4	5	2	vapB15	Frameshift	0
1333661	C	CGG	131	143	Rv1190	c.688_689dupGG	p.Leu231fs	186.0	196.0	0.9489795918367347	MFS-704	T0440	1	3	2.2.1	0.0104057308713641	2	1	1	Rv1190	Frameshift	1
419398	GT	G	32	556	Rv0349	c.452delT	p.Phe151fs	30.0	530.0	0.0566037735849056	MFS-839	T0459	2	1	4.1.1.1	0.0071780224735991	4	1	1	Rv0349	Frameshift	0
4277509	G	GC	278	432	PE_PGRS62	c.945dupC	p.Ser316fs	339.0	469.0	0.7228144989339019	MFS-839	T0459	1	2	4.1.1.1	0.0071780224735991	4	1	1	PE_PGRS62	Frameshift	0
419398	GT	G	102	358	Rv0349	c.452delT	p.Phe151fs	112.0	354.0	0.3163841807909605	MFS-841	T0459	2	1	4.1.1.1	0.0092984192687243	4	8	3	Rv0349	Frameshift	0
1066020	CG	C	21	392	Rv0954	c.901delG	p.Ala301fs	23.0	362.0	0.0635359116022099	MFS-845	T0462	2	1	4.1.1.3	0.0188627995412567	4	8	2	Rv0954	Frameshift	1
2538336	C	CGCCCCT	35	324	Rv2264c	c.9_14dupAGGGGC	p.Ala5_Arg6insGlyAla	46.0	293.0	0.1569965870307167	MFS-845	T0462	1	7	4.1.1.3	0.0188627995412567	4	8	2	Rv2264c	Inframe Insertion	0
1293711	C	CA	16	326	narI	c.306_307insA	p.Ala103fs	17.0	296.0	0.0574324324324324	MFS-854	T0468	1	2	4.1.1.3	0.0188216581615746	4	1	1	narI	Frameshift	0
1293711	C	CA	50	423	narI	c.306_307insA	p.Ala103fs	50.0	403.0	0.1240694789081885	MFS-855	T0468	1	2	4.1.1.3	0.0195596350325083	4	5	2	narI	Frameshift	0
4338435	G	GA	50	377	whiB6	c.86dupT	p.Leu31fs	40.0	306.0	0.130718954248366	MFS-858	T0470	1	2	2.2.1	0.0118579753354113	2	1	1	whiB6	Frameshift	0
987585	A	AG	254	327	Rv0888	c.359dupG	p.Thr121fs	295.0	360.0	0.8194444444444444	MFS-861	T0471	1	2	2.2.1.1	0.0107716209218021	2	8	2	Rv0888	Frameshift	0
4323354	C	CG	238	374	Rv3848-espR	n.4323354_4323355insG		312.0	442.0	0.7058823529411765	MFS-866	T0475	1	2	2.2.1.1	0.0118000261062524	2	1	1	NC_2971	Intergenic	1
4132851	TG	T	91	418	Rv3691	c.339delG	p.Ser115fs	99.0	376.0	0.2632978723404255	MFS-869	T0477	2	1	2.2.1.1	0.0098861441496391	2	6	2	Rv3691	Frameshift	0
3720001	TCACCACCGCCGC	T	6	163	Rv3333c	c.770_781delGCGGCGGTGGTG	p.Gly257_Gly260del	11.0	166.0	0.0662650602409638	MFS-510	T0002	13	1	4.8	0.0078717369913758	4	5	2	Rv3333c	Inframe Deletion	0
3462145	A	AGGCGC	134	147	Rv3093c	c.615_619dupGCGCC	p.Leu207fs	168.0	179.0	0.9385474860335196	MFS-513	T0008	1	6	4.1.1.1	0.0069755425421977	4	6	2	Rv3093c	Frameshift	0
2362160	T	TA	11	258	helZ	c.1922dupA	p.Tyr641fs	17.0	220.0	0.0772727272727272	MFS-4	T0008	1	2	4.1.1.1	0.0070249453292822	4	1	1	helZ	Frameshift	0
743602	C	CG	26	149	Rv0648	c.886dupG	p.Ala296fs	23.0	218.0	0.1055045871559633	MFS-526	T0023	1	2	4.1.1.3	0.0161995898838004	4	1	1	Rv0648	Frameshift	0
1670777	TGGC	T	10	206	Rv1480	c.375_377delGGC	p.Ala126del	11.0	187.0	0.0588235294117647	MFS-550	T0063	4	1	2.2.1	0.0106247150022799	2	2	1	Rv1480	Inframe Deletion	0
2468750	G	GACAAAATCGTGTACTGGTCGCAAT	37	134	Rv2203	c.522_545dupCAAAATCGTGTACTGGTCGCAATA	p.Tyr182_Gln183insLysIleValTyrTrpSerGlnTyr	93.0	143.0	0.6503496503496503	MFS-551	T0067	1	25	2.2.1	0.0097840879832272	2	1	1	Rv2203	Inframe Insertion	0
2605512	G	GC	212	276	mez	c.406dupC	p.Leu136fs	232.0	284.0	0.8169014084507042	MFS-551	T0067	1	2	2.2.1	0.0097840879832272	2	1	1	mez	Frameshift	0
4357110	C	CG	18	327	espJ	c.419dupG	p.Val141fs	17.0	295.0	0.0576271186440678	MFS-551	T0067	1	2	2.2.1	0.0097840879832272	2	1	1	espJ	Frameshift	0
2751010	A	ATCT	11	266	Rv2449c	c.562_563insAGA	p.Ser187_Met188insLys	16.0	257.0	0.0622568093385214	MFS-553	T0068	1	4	3.1.1	0.0108544507398875	3	1	1	Rv2449c	Inframe Insertion	0
4358979	C	CG	12	241	espK	c.803dupC	p.Val269fs	13.0	233.0	0.055793991416309	MFS-553	T0068	1	2	3.1.1	0.0108544507398875	3	1	1	espK	Frameshift	1
1229630	G	GC	164	239	Rv1101c	c.918dupG	p.Leu307fs	179.0	256.0	0.69921875	MFS-554	T0068	1	2	3.1.1	0.0119002917304526	3	7	2	Rv1101c	Frameshift	0
1395812	C	CGCTGGCGGTCA	13	258	Rv1250	c.1640_1650dupCGGTCAGCTGG	p.Ser551fs	18.0	248.0	0.0725806451612903	MFS-556	T0071	1	12	2.2.1.1	0.0101710171017101	2	5	2	Rv1250	Frameshift	0
3833161	GAC	G	128	212	sigD	c.514_515delGT	p.Val172fs	135.0	210.0	0.6428571428571429	MFS-557	T0073	3	1	3.1.1	0.0107035159227226	3	1	1	sigD	Frameshift	0
3255381	T	TGG	37	278	ppsB	c.4312_4313dupGG	p.Met1439fs	37.0	242.0	0.152892561983471	MFS-574	T0112	1	3	3.1.1	0.0104430301987861	3	1	1	ppsB	Frameshift	0
381842	G	GC	35	211	Rv0312	c.1293dupC	p.Lys432fs	32.0	187.0	0.1711229946524064	MFS-578	T0116	1	2	2.2.1.1	0.0095920983902369	2	6	2	Rv0312	Frameshift	0
313889	GC	G	20	260	narK3	c.279delG	p.Arg94fs	19.0	257.0	0.0739299610894941	MFS-606	T0151	2	1	2.2.1	0.0096815344662627	2	1	1	narK3	Frameshift	0
3499465	TAA	T	26	248	devR	c.449_450delTT	p.Leu150fs	34.0	246.0	0.1382113821138211	MFS-269	T0178	3	1	3.1.1	0.0143010274778425	3	1	1	devR	Frameshift	0
1826288	GA	G	67	226	Rv1624c	c.297delT	p.Arg100fs	75.0	224.0	0.3348214285714285	MFS-626	T0187	2	1	2.2.1	0.0061242566114133	2	6	2	Rv1624c	Frameshift	0
3278566	CTT	C	36	394	mas	c.4148_4149delAA	p.Glu1383fs	38.0	367.0	0.103542234332425	MFS-629	T0199	3	1	2.2.1	0.0098005853127339	2	2	1	mas	Frameshift	0
3028099	T	TG	17	287	Rv2715	c.3dupG	p.Thr2fs	15.0	259.0	0.0579150579150579	MFS-642	T0213	1	2	2.2.1.1	0.0105855747485926	2	8	2	Rv2715	Frameshift	0
57353	CT	C	14	284	Rv0051	c.1663delT	p.Ser555fs	18.0	329.0	0.0547112462006079	MFS-648	T0238	2	1	4.4.1.1	0.0070038910505836	4	1	1	Rv0051	Frameshift	0
3721989	C	CACCAGCACCGAT	98	205	Rv3335c	c.600_611dupATCGGTGCTGGT	p.Val204_Ser205insSerValLeuVal	147.0	178.0	0.8258426966292135	MFS-660	T0330	1	13	4.1.1.1	0.0064696566364524	4	20	3	Rv3335c	Inframe Insertion	0
3010354	TG	T	12	255	ceoC	c.337delG	p.Val113fs	13.0	249.0	0.0522088353413654	MFS-395	T0330	2	1	4.1.1.1	0.0061048909840895	4	1	1	ceoC	Frameshift	0
3721989	C	CACCAGCACCGAT	47	131	Rv3335c	c.600_611dupATCGGTGCTGGT	p.Val204_Ser205insSerValLeuVal	102.0	112.0	0.9107142857142856	MFS-395	T0330	1	13	4.1.1.1	0.0061048909840895	4	1	1	Rv3335c	Inframe Insertion	0
3314854	G	GT	56	256	Rv2962c	c.268_269insA	p.Pro90fs	57.0	243.0	0.2345679012345679	MFS-476	T0381	1	2	2.2.1.1	0.0098386122378527	2	1	1	Rv2962c	Frameshift	0
243440	C	CT	115	250	Rv0205	c.58dupT	p.Trp20fs	127.0	241.0	0.5269709543568465	MFS-484	T0392	1	2	2.2.1	0.0102828825108403	2	1	1	Rv0205	Frameshift	0
313889	GC	G	163	304	narK3	c.279delG	p.Arg94fs	178.0	318.0	0.559748427672956	MFS-484	T0392	2	1	2.2.1	0.0102828825108403	2	1	1	narK3	Frameshift	0
3008060	TCGC	T	17	353	Rv2690c	c.1147_1149delGCG	p.Ala383del	22.0	349.0	0.0630372492836676	MFS-675	T0401	4	1	4.3.3	0.0080973228468482	4	1	1	Rv2690c	Inframe Deletion	0
3008149	GCCAGCACCGAGC	G	22	298	Rv2690c	c.1049_1060delGCTCGGTGCTGG	p.Gly350_Leu353del	29.0	255.0	0.1137254901960784	MFS-675	T0401	13	1	4.3.3	0.0080973228468482	4	1	1	Rv2690c	Inframe Deletion	0
3008060	TCGC	T	23	379	Rv2690c	c.1147_1149delGCG	p.Ala383del	24.0	367.0	0.0653950953678474	MFS-697	T0429	4	1	4.3.4.1	0.0146288518710773	4	1	1	Rv2690c	Inframe Deletion	0
3009534	AG	A	28	346	ceoB	c.196delG	p.Ala66fs	29.0	325.0	0.0892307692307692	MFS-697	T0429	2	1	4.3.4.1	0.0146288518710773	4	1	1	ceoB	Frameshift	0
1791776	CGAA	C	200	265	Rv1591	c.208_210delGAA	p.Glu70del	224.0	287.0	0.7804878048780488	MFS-343	T0038	4	1	2.2.1.1	0.0102526074831138	2	6	2	Rv1591	Inframe Deletion	0
1931254	A	AC	154	333	cycA	c.202dupG	p.Val68fs	168.0	329.0	0.5106382978723404	MFS-343	T0038	1	2	2.2.1.1	0.0102526074831138	2	6	2	cycA	Frameshift	0
1791776	CGAA	C	67	230	Rv1591	c.208_210delGAA	p.Glu70del	80.0	247.0	0.3238866396761133	MFS-342	T0038	4	1	2.2.1.1	0.0115921724589867	2	1	1	Rv1591	Inframe Deletion	0
1931254	A	AC	15	257	cycA	c.202dupG	p.Val68fs	24.0	265.0	0.090566037735849	MFS-342	T0038	1	2	2.2.1.1	0.0115921724589867	2	1	1	cycA	Frameshift	0
691887	G	GCCC	213	230	mce2D	c.1392_1394dupCCC	p.Pro465dup	276.0	293.0	0.9419795221843004	MFS-334	T0009	1	4	4.1.2.1	0.0215398004537966	4	1	1	mce2D	Inframe Insertion	1
3131787	AT	A	209	338	Rv2824c	c.927delA	p.Lys309fs	242.0	369.0	0.6558265582655827	MFS-334	T0009	2	1	4.1.2.1	0.0215398004537966	4	1	1	Rv2824c	Frameshift	0
3131787	AT	A	154	327	Rv2824c	c.927delA	p.Lys309fs	174.0	348.0	0.5	MFS-335	T0009	2	1	4.1.2.1	0.0225885225885225	4	8	2	Rv2824c	Frameshift	0
4323354	C	CG	81	280	Rv3848-espR	n.4323354_4323355insG		88.0	279.0	0.3154121863799283	MFS-355	T0090	1	2	2.2.1.1	0.0114826752618855	2	1	1	NC_2971	Intergenic	1
3008060	TCGC	T	71	298	Rv2690c	c.1147_1149delGCG	p.Ala383del	85.0	311.0	0.2733118971061093	MFS-430	T0351	4	1	4.3.3	0.0062223012355712	4	1	1	Rv2690c	Inframe Deletion	0
3010354	T	TG	120	288	ceoC	c.337dupG	p.Val113fs	142.0	303.0	0.4686468646864686	MFS-430	T0351	1	2	4.3.3	0.0062223012355712	4	1	1	ceoC	Frameshift	0
3008060	TCGC	T	64	226	Rv2690c	c.1147_1149delGCG	p.Ala383del	69.0	227.0	0.3039647577092511	MFS-431	T0351	4	1	4.3.3	0.0072084137550714	4	7	2	Rv2690c	Inframe Deletion	0
3010011	CG	C	31	259	ceoB	c.673delG	p.Ala225fs	30.0	254.0	0.1181102362204724	MFS-431	T0351	2	1	4.3.3	0.0072084137550714	4	7	2	ceoB	Frameshift	0
2421442	ACGG	A	15	180	Rv2159c	c.221_223delCCG	p.Ala74del	16.0	169.0	0.0946745562130177	MFS-351	T0072	4	1	4.1.2.1	0.0235865417967395	4	6	2	Rv2159c	Inframe Deletion	0
834970	CA	C	96	288	Rv0744c-Rv0745	n.834971delA		106.0	306.0	0.3464052287581699	MFS-414	T0340	2	1	2.2.1.1	0.0103436907607351	2	2	1	NC_581	Intergenic	0
3499467	A	AG	15	287	devR	c.448dupC	p.Leu150fs	18.0	270.0	0.0666666666666666	MFS-419	T0342	1	2	2.2.1.1	0.0105975532666493	2	5	2	devR	Frameshift	0
3717127	GCCCTATAC	G	45	302	sugI	c.40_47delCCTATACC	p.Pro14fs	83.0	285.0	0.2912280701754386	MFS-418	T0342	9	1	2.2.1.1	0.0103732560246421	2	1	1	sugI	Frameshift	0
1985523	AC	A	9	304	Rv1754c	c.1147delG	p.Val383fs	16.0	291.0	0.0549828178694158	MFS-416	T0341	2	1	4.4.1.1	0.0073970576148598	4	1	1	Rv1754c	Frameshift	0
3008060	TCGC	T	56	315	Rv2690c	c.1147_1149delGCG	p.Ala383del	67.0	323.0	0.2074303405572755	MFS-417	T0341	4	1	4.4.1.1	0.008717186726102	4	4	2	Rv2690c	Inframe Deletion	0
4274018	CTGACTAGTCCGGGAT	C	14	207	pirG	c.285_299delTAGTCCGGGATTGAC	p.Ser96_Thr100del	21.0	183.0	0.1147540983606557	MFS-417	T0341	16	1	4.4.1.1	0.008717186726102	4	4	2	pirG	Inframe Deletion	0
1959961	G	GCGACGCTCAAC	17	192	Rv1733c	c.516_526dupGTTGAGCGTCG	p.Ala176fs	37.0	184.0	0.2010869565217391	MFS-407	T0336	1	12	2.2.1	0.0092687950566426	2	7	2	Rv1733c	Frameshift	0
3717122	C	CT	154	202	sugI	c.34dupT	p.Tyr12fs	174.0	219.0	0.7945205479452054	MFS-406	T0336	1	2	2.2.1	0.0105943655272318	2	1	1	sugI	Frameshift	0
4274240	G	GA	55	192	pirG	c.503dupA	p.Asp168fs	70.0	185.0	0.3783783783783784	MFS-409	T0337	1	2	2.2.1.1	0.0150200510390083	2	5	2	pirG	Frameshift	0
719325	GC	G	164	180	Rv0628c	c.587delG	p.Cys196fs	193.0	209.0	0.9234449760765552	MFS-465	T0372	2	1	2.2.1.1	0.0107441620742972	2	5	2	Rv0628c	Frameshift	0
987585	A	AG	103	271	Rv0888	c.359dupG	p.Thr121fs	96.0	241.0	0.3983402489626556	MFS-465	T0372	1	2	2.2.1.1	0.0107441620742972	2	5	2	Rv0888	Frameshift	0
719325	GC	G	143	213	Rv0628c	c.587delG	p.Cys196fs	163.0	232.0	0.7025862068965517	MFS-464	T0372	2	1	2.2.1.1	0.0102057888572862	2	1	1	Rv0628c	Frameshift	0
987585	A	AG	205	221	Rv0888	c.359dupG	p.Thr121fs	191.0	203.0	0.9408866995073892	MFS-464	T0372	1	2	2.2.1.1	0.0102057888572862	2	1	1	Rv0888	Frameshift	0
3008060	TCGC	T	93	246	Rv2690c	c.1147_1149delGCG	p.Ala383del	117.0	265.0	0.4415094339622641	MFS-427	T0347	4	1	4.3.3	0.0062519677956191	4	1	1	Rv2690c	Inframe Deletion	0
3008870	C	CA	38	241	Rv2690c	c.339dupT	p.Ala114fs	37.0	243.0	0.1522633744855967	MFS-427	T0347	1	2	4.3.3	0.0062519677956191	4	1	1	Rv2690c	Frameshift	0
3009534	A	AG	24	243	ceoB	c.196dupG	p.Ala66fs	20.0	222.0	0.09009009009009	MFS-427	T0347	1	2	4.3.3	0.0062519677956191	4	1	1	ceoB	Frameshift	0
3010563	G	GCGC	10	225	ceoC	c.541_543dupCGC	p.Arg181dup	13.0	234.0	0.0555555555555555	MFS-427	T0347	1	4	4.3.3	0.0062519677956191	4	1	1	ceoC	Inframe Insertion	0
3717125	C	CA	36	254	sugI	c.37dupA	p.Ser13fs	36.0	221.0	0.1628959276018099	MFS-420	T0343	1	2	2.2.1	0.0118458734704504	2	1	1	sugI	Frameshift	0
932279	CT	C	15	240	Rv0836c	c.653delA	p.Ter218fs	14.0	219.0	0.0639269406392694	MFS-421	T0343	2	1	2.2.1	0.0131964809384164	2	6	2	Rv0836c	Frameshift	0
3597027	T	TCGCCAC	61	193	Rv3220c	c.502_507dupGTGGCG	p.Ala169_Met170insValAla	83.0	211.0	0.3933649289099526	MFS-421	T0343	1	7	2.2.1	0.0131964809384164	2	6	2	Rv3220c	Inframe Insertion	0
3717128	CCCTAT	C	76	198	sugI	c.40_44delCCTAT	p.Pro14fs	102.0	192.0	0.53125	MFS-421	T0343	6	1	2.2.1	0.0131964809384164	2	6	2	sugI	Frameshift	0
1779079	GT	G	15	199	Rv1571-Rv1572c	n.1779080delT		11.0	138.0	0.0797101449275362	MFS-411	T0338	2	1	4.3.2.1	0.0077619663648124	4	7	2	NC_1230	Intergenic	0
251899	G	GGCTCGGAAGAA	5	224	pckA	c.120_130dupCTCGGAAGAAG	p.Glu44fs	14.0	215.0	0.0651162790697674	MFS-410	T0338	1	12	4.3.2.1	0.0074467873285148	4	1	1	pckA	Frameshift	0
1779079	GT	G	21	178	Rv1571-Rv1572c	n.1779080delT		17.0	134.0	0.126865671641791	MFS-410	T0338	2	1	4.3.2.1	0.0074467873285148	4	1	1	NC_1230	Intergenic	0
3010354	TG	T	49	224	ceoC	c.337delG	p.Val113fs	55.0	228.0	0.2412280701754386	MFS-410	T0338	2	1	4.3.2.1	0.0074467873285148	4	1	1	ceoC	Frameshift	0
4393583	GCGGTCC	G	17	177	mutT4	c.144_149delGTCCCG	p.Ser49_Arg50del	25.0	186.0	0.1344086021505376	MFS-435	T0354	7	1	2.2.1.1	0.0115398167723749	2	1	1	mutT4	Inframe Deletion	0
4393583	GCGGTCC	G	16	154	mutT4	c.144_149delGTCCCG	p.Ser49_Arg50del	18.0	160.0	0.1125	MFS-436	T0354	7	1	2.2.1.1	0.0102944815639693	2	7	2	mutT4	Inframe Deletion	0
1587156	ACCAGG	A	19	261	Rv1410c	c.606_610delCCTGG	p.Leu203fs	25.0	258.0	0.0968992248062015	MFS-403	T0334	6	1	2.2.1	0.0082456103635184	2	8	2	Rv1410c	Frameshift	0
3424794	TGC	T	9	212	fadE22	c.632_633delGC	p.Arg211fs	12.0	220.0	0.0545454545454545	MFS-403	T0334	3	1	2.2.1	0.0082456103635184	2	8	2	fadE22	Frameshift	0
4274074	T	TA	23	202	pirG	c.336_337insA	p.Ala113fs	22.0	171.0	0.1286549707602339	MFS-403	T0334	1	2	2.2.1	0.0082456103635184	2	8	2	pirG	Frameshift	0
1333661	C	CGG	74	84	Rv1190	c.688_689dupGG	p.Leu231fs	117.0	133.0	0.8796992481203008	MFS-402	T0334	1	3	2.2.1	0.0119408925817204	2	1	1	Rv1190	Frameshift	1
4273959	CG	C	11	270	pirG	c.222delG	p.Pro75fs	12.0	230.0	0.0521739130434782	MFS-402	T0334	2	1	2.2.1	0.0119408925817204	2	1	1	pirG	Frameshift	0
176019	GC	G	67	276	Rv0149	c.324delC	p.Val109fs	73.0	266.0	0.2744360902255639	MFS-467	T0375	2	1	2.2.1	0.0108038394858133	2	1	1	Rv0149	Frameshift	0
913175	T	TG	18	275	phoT	c.456dupG	p.Gln153fs	16.0	235.0	0.0680851063829787	MFS-454	T0366	1	2	2.2.1	0.0108290431386472	2	1	1	phoT	Frameshift	0
913175	TG	T	131	238	phoT	c.456delG	p.Gln153fs	119.0	204.0	0.5833333333333334	MFS-389	T0324	2	1	2.2.1	0.0107471372254552	2	7	2	phoT	Frameshift	0
1960118	G	GTTCTA	6	112	Rv1733c	c.365_369dupTAGAA	p.Arg124fs	10.0	107.0	0.0934579439252336	MFS-389	T0324	1	6	2.2.1	0.0107471372254552	2	7	2	Rv1733c	Frameshift	0
4274157	T	TG	33	203	pirG	c.424dupG	p.Ala142fs	39.0	209.0	0.1866028708133971	MFS-388	T0324	1	2	2.2.1	0.0102433331892639	2	1	1	pirG	Frameshift	0
2234247	C	CG	11	202	Rv1990A-mazF6	n.2234247_2234248insG		15.0	206.0	0.0728155339805825	MFS-399	T0332	1	2	2.2.1.1	0.0102625298329355	2	1	1	NC_1549	Intergenic	1
3717127	G	GC	81	205	sugI	c.41dupC	p.Ile15fs	73.0	191.0	0.3821989528795811	MFS-399	T0332	1	2	2.2.1.1	0.0102625298329355	2	1	1	sugI	Frameshift	0
3010354	T	TG	86	187	ceoC	c.337dupG	p.Val113fs	101.0	191.0	0.5287958115183246	MFS-440	T0356	1	2	4.3.2.1	0.0089898575965577	4	7	2	ceoC	Frameshift	0
2322175	TG	T	13	191	cobG	c.730delG	p.Val244fs	13.0	179.0	0.0726256983240223	MFS-363	T0111	2	1	2.2.1.1	0.0100499138259059	2	8	2	cobG	Frameshift	0
1668324	GC	G	24	238	ripA	c.1338delC	p.Asp447fs	31.0	265.0	0.1169811320754717	MFS-397	T0331	2	1	2.2.1	0.0097491380335275	2	1	1	ripA	Frameshift	0
1858313	AC	A	43	290	Rv1648	c.586delC	p.Arg196fs	42.0	280.0	0.15	MFS-397	T0331	2	1	2.2.1	0.0097491380335275	2	1	1	Rv1648	Frameshift	0
3499589	C	CATTCCCT	19	222	devR	c.320_326dupAGGGAAT	p.Met109fs	35.0	218.0	0.1605504587155963	MFS-397	T0331	1	8	2.2.1	0.0097491380335275	2	1	1	devR	Frameshift	0
4315446	GC	G	69	279	glpQ1	c.116delG	p.Gly39fs	79.0	295.0	0.2677966101694915	MFS-397	T0331	2	1	2.2.1	0.0097491380335275	2	1	1	glpQ1	Frameshift	0
1959900	G	GGCGTTGCGAA	14	238	Rv1733c	c.578_587dupTTCGCAACGC	p.Trp198fs	20.0	241.0	0.0829875518672199	MFS-392	T0328	1	11	3.1.1	0.0129985981903912	3	8	2	Rv1733c	Frameshift	0
1960382	GC	G	15	277	Rv1733c	c.105delG	p.Arg36fs	13.0	255.0	0.0509803921568627	MFS-392	T0328	2	1	3.1.1	0.0129985981903912	3	8	2	Rv1733c	Frameshift	0
3008060	TCGC	T	83	299	Rv2690c	c.1147_1149delGCG	p.Ala383del	91.0	305.0	0.2983606557377049	MFS-392	T0328	4	1	3.1.1	0.0129985981903912	3	8	2	Rv2690c	Inframe Deletion	0
3499389	A	AGGAAC	213	311	devR	c.522_526dupGTTCC	p.Leu176fs	259.0	348.0	0.7442528735632183	MFS-391	T0328	1	6	3.1.1	0.0112703310496312	3	1	1	devR	Frameshift	0
3008060	TCGC	T	21	272	Rv2690c	c.1147_1149delGCG	p.Ala383del	30.0	281.0	0.1067615658362989	MFS-482	T0390	4	1	4.3.3	0.0060412481392088	4	1	1	Rv2690c	Inframe Deletion	0
194864	C	CCGGGGGCTTGG	12	247	mce1R-fadD5	n.194864_194865insCGGGGGCTTGG		33.0	255.0	0.1294117647058823	MFS-437	T0355	1	12	4.3.3	0.0067933601784524	4	1	1	NC_136	Intergenic	0
854252	G	GC	19	276	Rv0759c-Rv0760c	n.854252_854253insC		21.0	290.0	0.0724137931034482	MFS-437	T0355	1	2	4.3.3	0.0067933601784524	4	1	1	NC_597	Intergenic	1
3008060	TCGC	T	86	294	Rv2690c	c.1147_1149delGCG	p.Ala383del	99.0	304.0	0.3256578947368421	MFS-437	T0355	4	1	4.3.3	0.0067933601784524	4	1	1	Rv2690c	Inframe Deletion	0
3010354	T	TG	30	292	ceoC	c.337dupG	p.Val113fs	32.0	282.0	0.1134751773049645	MFS-437	T0355	1	2	4.3.3	0.0067933601784524	4	1	1	ceoC	Frameshift	0
3011401	A	AC	17	281	Rv2694c	c.366dupG	p.Ter123fs	20.0	284.0	0.0704225352112676	MFS-438	T0355	1	2	4.3.3	0.0065428134097662	4	8	2	Rv2694c	Frameshift	0
3011760	GC	G	18	237	Rv2694c	c.7delG	p.Ala3fs	21.0	230.0	0.0913043478260869	MFS-438	T0355	2	1	4.3.3	0.0065428134097662	4	8	2	Rv2694c	Frameshift	0
3462145	A	AGGCGC	94	102	Rv3093c	c.615_619dupGCGCC	p.Leu207fs	140.0	148.0	0.945945945945946	MFS-429	T0349	1	6	4.1.2.1	0.0104882961728137	4	1	1	Rv3093c	Frameshift	0
2181090	CG	C	28	264	Rv1928c	c.127delC	p.Arg43fs	27.0	262.0	0.1030534351145038	MFS-113	T0198	2	1	2.2.1.1	0.0098417515716453	2	7	2	Rv1928c	Frameshift	0
3093435	GC	G	14	207	lppU	c.31delG	p.Ala11fs	11.0	190.0	0.0578947368421052	MFS-113	T0198	2	1	2.2.1.1	0.0098417515716453	2	7	2	lppU	Frameshift	0
1960056	G	GA	28	244	Rv1733c	c.431dupT	p.Asp145fs	33.0	233.0	0.1416309012875536	MFS-140	T0231	1	2	4.3.2.1	0.0115109461567425	4	1	1	Rv1733c	Frameshift	0
3008060	TCGC	T	87	282	Rv2690c	c.1147_1149delGCG	p.Ala383del	108.0	306.0	0.3529411764705882	MFS-140	T0231	4	1	4.3.2.1	0.0115109461567425	4	1	1	Rv2690c	Inframe Deletion	0
3010305	G	GGT	30	281	ceoC	c.284_285dupTG	p.Ala96fs	33.0	246.0	0.1341463414634146	MFS-140	T0231	1	3	4.3.2.1	0.0115109461567425	4	1	1	ceoC	Frameshift	0
3010354	T	TG	21	308	ceoC	c.337dupG	p.Val113fs	24.0	306.0	0.0784313725490196	MFS-140	T0231	1	2	4.3.2.1	0.0115109461567425	4	1	1	ceoC	Frameshift	0
3717127	G	GC	122	186	sugI	c.41dupC	p.Ile15fs	113.0	168.0	0.6726190476190477	MFS-157	T0245	1	2	2.2.1.1	0.0110412553257819	2	8	2	sugI	Frameshift	0
4394011	CCGACGAACGT	C	64	128	mutT4	c.568_577delGAACGTCGAC	p.Glu190fs	96.0	148.0	0.6486486486486487	MFS-157	T0245	11	1	2.2.1.1	0.0110412553257819	2	8	2	mutT4	Frameshift	0
4274202	C	CCGGGG	21	254	pirG	c.467_471dupGGGCG	p.Thr158fs	28.0	242.0	0.1157024793388429	MFS-164	T0250	1	6	2.2.1.1	0.010179174240457	2	1	1	pirG	Frameshift	0
395661	GT	G	13	195	Rv0330c	c.426delA	p.Lys142fs	19.0	191.0	0.0994764397905759	MFS-89	T0170	2	1	2.2.1.1	0.0124295979801903	2	8	3	Rv0330c	Frameshift	0
546308	GA	G	131	209	echA2	c.495delT	p.Arg166fs	127.0	200.0	0.635	MFS-89	T0170	2	1	2.2.1.1	0.0124295979801903	2	8	3	echA2	Frameshift	0
546308	GA	G	32	246	echA2	c.495delT	p.Arg166fs	31.0	222.0	0.1396396396396396	MFS-88	T0170	2	1	2.2.1.1	0.0134239964904584	2	1	1	echA2	Frameshift	0
546308	GA	G	26	278	echA2	c.495delT	p.Arg166fs	33.0	275.0	0.12	MFS-275	T0170	2	1	2.2.1.1	0.0119138029238655	2	1	2	echA2	Frameshift	0
2755465	TGTG	T	48	269	Rv2455c	c.1237_1239delCAC	p.His413del	54.0	209.0	0.2583732057416268	MFS-73	T0143	4	1	4.3.3	0.0086917512476868	4	7	2	Rv2455c	Inframe Deletion	0
3485979	GGCGCCGGGCGGT	G	14	253	Rv3120	c.410_421delCGCCGGGCGGTG	p.Ala137_Gly140del	22.0	210.0	0.1047619047619047	MFS-28	T0049	13	1	4.1.1.1	0.00866978863435	4	1	1	Rv3120	Inframe Deletion	0
1459518	CG	C	130	194	rfe-Rv1303	n.1459519delG		141.0	201.0	0.7014925373134329	MFS-68	T0140	2	1	4.3.4.1	0.0153482880755608	4	1	1	NC_1029	Intergenic	0
4007271	CG	C	159	235	aspB	c.1079delG	p.Gly360fs	178.0	245.0	0.726530612244898	MFS-68	T0140	2	1	4.3.4.1	0.0153482880755608	4	1	1	aspB	Frameshift	1
3550155	G	GCA	56	261	Rv3181c-Rv3182	n.3550155_3550156insCA		61.0	247.0	0.2469635627530364	MFS-69	T0140	1	3	4.3.4.1	0.0094232515894641	4	4	2	NC_2450	Intergenic	0
3895878	TG	T	19	210	Rv3479	c.65delG	p.Gly22fs	19.0	195.0	0.0974358974358974	MFS-34	T0055	2	1	2.2.1.1	0.0118104495747266	2	8	2	Rv3479	Frameshift	0
1760164	T	TGGG	89	106	frdB	c.735_737dupGGG	p.Gly246dup	157.0	182.0	0.8626373626373627	MFS-70	T0141	1	4	2.2.1	0.0121729128726157	2	1	1	frdB	Inframe Insertion	1
481856	GT	G	21	238	mmpL1	c.1375delA	p.Thr459fs	22.0	210.0	0.1047619047619047	MFS-27	T0047	2	1	4.8	0.0084480865084058	4	1	1	mmpL1	Frameshift	0
3499437	A	AG	18	222	devR	c.478dupC	p.Leu160fs	16.0	184.0	0.0869565217391304	MFS-137	T0229	1	2	4.1.1.1	0.0089815762538382	4	1	1	devR	Frameshift	0
3007883	T	TA	18	220	Rv2690c	c.1326dupT	p.Asn443fs	22.0	237.0	0.0928270042194092	MFS-186	T0266	1	2	4.3.4.2.1	0.0063130310489954	4	5	2	Rv2690c	Frameshift	0
3008321	TCA	T	27	224	Rv2690c	c.887_888delTG	p.Leu296fs	35.0	239.0	0.1464435146443514	MFS-186	T0266	3	1	4.3.4.2.1	0.0063130310489954	4	5	2	Rv2690c	Frameshift	0
85816	CT	C	89	237	Rv0077c	c.650delA	p.Lys217fs	101.0	237.0	0.4261603375527426	MFS-63	T0130	2	1	2.2.1.1	0.0126618567537866	2	7	2	Rv0077c	Frameshift	0
821630	GC	G	51	182	xylB	c.129delC	p.Asp44fs	54.0	181.0	0.2983425414364641	MFS-63	T0130	2	1	2.2.1.1	0.0126618567537866	2	7	2	xylB	Frameshift	0
821630	GC	G	24	216	xylB	c.129delC	p.Asp44fs	23.0	208.0	0.110576923076923	MFS-62	T0130	2	1	2.2.1.1	0.0091580395279808	2	1	1	xylB	Frameshift	0
4369296	GC	G	10	194	mycP2	c.874delG	p.Ala292fs	13.0	187.0	0.0695187165775401	MFS-65	T0131	2	1	2.2.1.1	0.0124290103342333	2	9	2	mycP2	Frameshift	0
3008747	TC	T	16	239	Rv2690c	c.462delG	p.Ile155fs	13.0	237.0	0.0548523206751054	MFS-190	T0270	2	1	4.3.2.1	0.0099627094116992	4	1	1	Rv2690c	Frameshift	0
854252	GC	G	223	239	Rv0759c-Rv0760c	n.854253delC		243.0	257.0	0.9455252918287936	MFS-30	T0052	2	1	2.2.1.1	0.0099913949708385	2	1	1	NC_597	Intergenic	1
3433228	CG	C	20	236	pgmA	c.394delC	p.Arg132fs	19.0	240.0	0.0791666666666666	MFS-30	T0052	2	1	2.2.1.1	0.0099913949708385	2	1	1	pgmA	Frameshift	0
3717126	A	AG	10	196	sugI	c.38dupG	p.Ser13fs	10.0	185.0	0.054054054054054	MFS-153	T0243	1	2	4.3.3	0.0096303558041635	4	5	2	sugI	Frameshift	0
3008060	TCGC	T	17	323	Rv2690c	c.1147_1149delGCG	p.Ala383del	21.0	326.0	0.0644171779141104	MFS-152	T0243	4	1	4.3.3	0.0101241157283856	4	1	1	Rv2690c	Inframe Deletion	0
535816	GC	G	13	258	ufaA1	c.691delG	p.Ala231fs	14.0	234.0	0.0598290598290598	MFS-11	T0024	2	1	4.1.1.3	0.0194954981769476	4	1	1	ufaA1	Frameshift	0
1112922	TCGAATA	T	9	182	Rv0996	c.560_565delAATACG	p.Glu187_Tyr188del	18.0	199.0	0.0904522613065326	MFS-56	T0106	7	1	4.1.1.3	0.0186979774015843	4	1	1	Rv0996	Inframe Deletion	0
4036746	CGGCTGGCCG	C	26	171	PE_PGRS59	c.1296_1304delCGGCCAGCC	p.Gly433_Pro435del	46.0	196.0	0.2346938775510204	MFS-57	T0106	10	1	4.1.1.3	0.0176027751125544	4	8	2	PE_PGRS59	Inframe Deletion	0
3596273	TCCG	T	23	151	Rv3220c	c.1259_1261delCGG	p.Ala420del	38.0	177.0	0.2146892655367231	MFS-180	T0261	4	1	3	0.0142679386146827	3	2	1	Rv3220c	Inframe Deletion	0
2157901	A	ACCGCCC	11	229	lppC	c.81_86dupGGGCGG	p.Gly28_Gly29dup	17.0	223.0	0.0762331838565022	MFS-109	T0190	1	7	2.2.1	0.010115074327368	2	8	2	lppC	Inframe Insertion	0
1960222	ACGGTCG	A	23	212	Rv1733c	c.260_265delCGACCG	p.Ala87_Thr88del	50.0	242.0	0.2066115702479339	MFS-149	T0239	7	1	4.3.4.1	0.0174918967251592	4	6	2	Rv1733c	Inframe Deletion	0
3008060	TCGC	T	63	225	Rv2690c	c.1147_1149delGCG	p.Ala383del	72.0	235.0	0.3063829787234042	MFS-149	T0239	4	1	4.3.4.1	0.0174918967251592	4	6	2	Rv2690c	Inframe Deletion	0
4314991	CG	C	17	320	glpQ1	c.571delC	p.Arg191fs	17.0	299.0	0.0568561872909698	MFS-1	T0004	2	1	2.2.1.1	0.0112118320610687	2	1	1	glpQ1	Frameshift	0
913175	T	TG	160	264	phoT	c.456dupG	p.Gln153fs	168.0	257.0	0.6536964980544747	MFS-162	T0249	1	2	2.2.1	0.0095288915993291	2	1	1	phoT	Frameshift	0
854252	GC	G	267	285	Rv0759c-Rv0760c	n.854253delC		296.0	315.0	0.9396825396825396	MFS-3	T0007	2	1	2.2.1	0.0083617904937701	2	1	1	NC_597	Intergenic	1
1496615	CG	C	16	268	glgP	c.2056delG	p.Val686fs	16.0	263.0	0.0608365019011406	MFS-16	T0031	2	1	2.2.1	0.0100092487925187	2	1	1	glgP	Frameshift	0
2468855	C	CA	27	274	Rv2203	c.626dupA	p.Leu210fs	34.0	296.0	0.1148648648648648	MFS-16	T0031	1	2	2.2.1	0.0100092487925187	2	1	1	Rv2203	Frameshift	0
4408944	C	CCTGCCCGG	29	275	Rv3920c-Rv3921c	n.4408944_4408945insCTGCCCGG		40.0	275.0	0.1454545454545454	MFS-16	T0031	1	9	2.2.1	0.0100092487925187	2	1	1	NC_3024	Intergenic	0
1333661	C	CG	18	256	Rv1190	c.689dupG	p.Leu231fs	20.0	250.0	0.08	MFS-17	T0031	1	2	2.2.1	0.0100817707136054	2	8	2	Rv1190	Frameshift	1
2468855	C	CA	67	300	Rv2203	c.626dupA	p.Leu210fs	74.0	297.0	0.2491582491582491	MFS-17	T0031	1	2	2.2.1	0.0100817707136054	2	8	2	Rv2203	Frameshift	0
4408944	C	CCTGCCCGG	23	322	Rv3920c-Rv3921c	n.4408944_4408945insCTGCCCGG		35.0	327.0	0.1070336391437308	MFS-17	T0031	1	9	2.2.1	0.0100817707136054	2	8	2	NC_3024	Intergenic	0
2312241	TCCGTAGGCAC	T	9	241	Rv2052c	c.267_276delGTGCCTACGG	p.Cys90fs	12.0	218.0	0.055045871559633	MFS-94	T0176	11	1	2.2.1.1	0.0103394326916536	2	6	2	Rv2052c	Frameshift	0
1668339	G	GT	11	221	ripA	c.1350_1351insT	p.Lys451fs	13.0	231.0	0.0562770562770562	MFS-160	T0247	1	2	4.3.2.1	0.0105351666831536	4	1	1	ripA	Frameshift	0
3008060	TCGC	T	65	334	Rv2690c	c.1147_1149delGCG	p.Ala383del	72.0	346.0	0.2080924855491329	MFS-160	T0247	4	1	4.3.2.1	0.0105351666831536	4	1	1	Rv2690c	Inframe Deletion	0
3497602	C	CCGCCGGCCTG	23	278	devS	c.1654_1663dupCAGGCCGGCG	p.Gly555fs	40.0	248.0	0.1612903225806451	MFS-160	T0247	1	11	4.3.2.1	0.0105351666831536	4	1	1	devS	Frameshift	0
3009018	C	CGA	74	269	Rv2690c	c.190_191dupTC	p.Met65fs	83.0	281.0	0.295373665480427	MFS-111	T0196	1	3	4.3.2.1	0.0064740711822499	4	1	1	Rv2690c	Frameshift	0
3721989	C	CACCAGCACCGAT	91	174	Rv3335c	c.600_611dupATCGGTGCTGGT	p.Val204_Ser205insSerValLeuVal	171.0	180.0	0.95	MFS-175	T0257	1	13	4.1.1.1	0.0087374234057039	4	7	2	Rv3335c	Inframe Insertion	0
958387	GC	G	145	187	fadB	c.2098delC	p.Arg700fs	118.0	147.0	0.8027210884353742	MFS-95	T0179	2	1	4.1.1.3	0.0198371267487993	4	1	1	fadB	Frameshift	0
4093999	TG	T	11	153	PE_PGRS61	c.64delG	p.Ala22fs	13.0	181.0	0.0718232044198895	MFS-96	T0179	2	1	4.1.1.3	0.0202007205352547	4	6	2	PE_PGRS61	Frameshift	0
565681	A	AT	25	308	Rv0474-hbhA	n.565681_565682insT		28.0	287.0	0.0975609756097561	MFS-129	T0220	1	2	2.2.1.1	0.0096306277742549	2	1	1	NC_380	Intergenic	0
3717127	G	GC	29	294	sugI	c.41dupC	p.Ile15fs	27.0	250.0	0.108	MFS-129	T0220	1	2	2.2.1.1	0.0096306277742549	2	1	1	sugI	Frameshift	0
4383592	CCGCGCCGCCGAG	C	39	207	Rv3897c	c.37_48delCTCGGCGGCGCG	p.Leu13_Ala16del	68.0	229.0	0.296943231441048	MFS-129	T0220	13	1	2.2.1.1	0.0096306277742549	2	1	1	Rv3897c	Inframe Deletion	0
565681	A	AT	216	353	Rv0474-hbhA	n.565681_565682insT		250.0	366.0	0.6830601092896175	MFS-130	T0220	1	2	2.2.1.1	0.0117018361194847	2	8	2	NC_380	Intergenic	0
2873093	G	GCCA	100	144	Rv2553c	c.170_172dupTGG	p.Val57dup	128.0	178.0	0.7191011235955056	MFS-260	T0259	1	4	4.1.1.3	0.0121319303209832	4	1	1	Rv2553c	Inframe Insertion	0
1333661	C	CG	27	229	Rv1190	c.689dupG	p.Leu231fs	34.0	234.0	0.1452991452991453	MFS-75	T0150	1	2	2.2.1.1	0.0114088339962319	2	6	2	Rv1190	Frameshift	1
162151	GT	G	33	350	ephF	c.386delT	p.Phe129fs	36.0	346.0	0.1040462427745664	MFS-118	T0202	2	1	4.4.1.1	0.0101641556105239	4	8	2	ephF	Frameshift	0
3008060	TCGC	T	29	270	Rv2690c	c.1147_1149delGCG	p.Ala383del	41.0	288.0	0.1423611111111111	MFS-265	T0202	4	1	4.4.1.1	0.0117946586303647	4	1	1	Rv2690c	Inframe Deletion	0
78973	GGGCATCC	G	188	211	glyA2-Rv0071	n.78974_78980delGGCATCC		289.0	312.0	0.9262820512820512	MFS-132	T0223	8	1	2.2.1.1	0.0103585391118388	2	1	1	NC_57	Intergenic	0
1333661	C	CGG	105	113	Rv1190	c.688_689dupGG	p.Leu231fs	164.0	182.0	0.9010989010989012	MFS-18	T0033	1	3	2.2.1	0.0104610226320201	2	1	1	Rv1190	Frameshift	1
4250806	T	TC	77	450	Rv3796	c.935dupC	p.Asn313fs	83.0	442.0	0.1877828054298642	MFS-19	T0033	1	2	2.2.1	0.0108259950130985	2	5	2	Rv3796	Frameshift	0
3717126	A	AG	167	286	sugI	c.38dupG	p.Ser13fs	185.0	281.0	0.6583629893238434	MFS-146	T0236	1	2	4.8	0.0094573939625525	4	1	1	sugI	Frameshift	0
3499574	GGC	G	20	358	devR	c.340_341delGC	p.Ala114fs	23.0	357.0	0.0644257703081232	MFS-151	T0242	3	1	4.4.1.1	0.0050719099562287	4	8	2	devR	Frameshift	0
3010354	T	TG	87	312	ceoC	c.337dupG	p.Val113fs	95.0	325.0	0.2923076923076923	MFS-142	T0232	1	2	2.2.1	0.0109941014792625	2	2	1	ceoC	Frameshift	0
3498076	T	TGGTCATGGA	61	311	devS	c.1181_1189dupTCCATGACC	p.Leu394_Asp396dup	95.0	301.0	0.3156146179401993	MFS-142	T0232	1	10	2.2.1	0.0109941014792625	2	2	1	devS	Inframe Insertion	0
2788329	T	TC	31	364	plsB2	c.954dupG	p.Met319fs	35.0	373.0	0.0938337801608579	MFS-171	T0255	1	2	4.1.1.1	0.0088363074053165	4	1	1	plsB2	Frameshift	0
3499664	G	GT	15	326	devR	c.251dupA	p.Tyr84fs	16.0	263.0	0.0608365019011406	MFS-127	T0219	1	2	3.1.1	0.0139480583319678	3	1	1	devR	Frameshift	0
1668388	G	GTC	21	334	ripA	c.1400_1401dupTC	p.Arg468fs	22.0	320.0	0.06875	MFS-135	T0225	1	3	3	0.0098537455871513	3	1	1	ripA	Frameshift	0
4389395	CA	C	159	400	Rv3903c	c.1037delT	p.Leu346fs	166.0	403.0	0.4119106699751861	MFS-144	T0235	2	1	2.2.1.1	0.0126288396775181	2	1	1	Rv3903c	Frameshift	0
4274157	TG	T	87	325	pirG	c.424delG	p.Ala142fs	95.0	342.0	0.2777777777777778	MFS-161	T0248	2	1	2.2.1.1	0.0108002210277791	2	1	1	pirG	Frameshift	0
3499783	CA	C	59	559	devR	c.132delT	p.Ala45fs	64.0	513.0	0.124756335282651	MFS-117	T0201	2	1	4.8	0.0091780586364027	4	1	1	devR	Frameshift	0
629735	G	GC	157	250	Rv0537c-Rv0538	n.629735_629736insC		183.0	278.0	0.658273381294964	MFS-325	T0284	1	2	2.2.1.1	0.0114666051599723	2	1	1	NC_426	Intergenic	0
1699254	G	GAC	78	187	Rv1508c	c.640_641insGT	p.Ala214fs	97.0	207.0	0.4685990338164251	MFS-325	T0284	1	3	2.2.1.1	0.0114666051599723	2	1	1	Rv1508c	Frameshift	0
4338595	GC	G	285	321	whiB6-Rv3863	n.4338596delC		292.0	332.0	0.8795180722891566	MFS-325	T0284	2	1	2.2.1.1	0.0114666051599723	2	1	1	NC_2982	Intergenic	0
629735	G	GC	141	200	Rv0537c-Rv0538	n.629735_629736insC		167.0	236.0	0.7076271186440678	MFS-326	T0284	1	2	2.2.1.1	0.0138182102873248	2	7	2	NC_426	Intergenic	0
1699254	G	GAC	88	164	Rv1508c	c.640_641insGT	p.Ala214fs	118.0	200.0	0.59	MFS-326	T0284	1	3	2.2.1.1	0.0138182102873248	2	7	2	Rv1508c	Frameshift	0
4338595	GC	G	234	253	whiB6-Rv3863	n.4338596delC		248.0	266.0	0.9323308270676692	MFS-326	T0284	2	1	2.2.1.1	0.0138182102873248	2	7	2	NC_2982	Intergenic	0
854252	GC	G	248	268	Rv0759c-Rv0760c	n.854253delC		275.0	292.0	0.9417808219178082	MFS-283	T0294	2	1	2.2.1.1	0.0118278350905037	2	5	2	NC_597	Intergenic	1
2141408	T	TG	17	264	Rv1894c	c.461dupC	p.Ala155fs	26.0	286.0	0.0909090909090909	MFS-283	T0294	1	2	2.2.1.1	0.0118278350905037	2	5	2	Rv1894c	Frameshift	1
882096	G	GC	24	232	Rv0787	c.639dupC	p.Gly214fs	22.0	203.0	0.1083743842364532	MFS-282	T0294	1	2	2.2.1.1	0.0122093475386888	2	1	1	Rv0787	Frameshift	0
1440495	G	GT	99	339	cysN	c.1590dupT	p.Ala531fs	115.0	340.0	0.3382352941176471	MFS-292	T0314	1	2	2.2.1.1	0.0128940843074743	2	1	1	cysN	Frameshift	0
629735	G	GC	137	231	Rv0537c-Rv0538	n.629735_629736insC		156.0	251.0	0.6215139442231076	MFS-306	T0288	1	2	2.2.1.1	0.0125888401633146	2	4	2	NC_426	Intergenic	0
1699254	G	GAC	78	186	Rv1508c	c.640_641insGT	p.Ala214fs	105.0	214.0	0.4906542056074766	MFS-306	T0288	1	3	2.2.1.1	0.0125888401633146	2	4	2	Rv1508c	Frameshift	0
4338440	C	CA	21	346	whiB6	c.81dupT	p.Glu28fs	19.0	256.0	0.07421875	MFS-306	T0288	1	2	2.2.1.1	0.0125888401633146	2	4	2	whiB6	Frameshift	0
4338595	GC	G	205	268	whiB6-Rv3863	n.4338596delC		219.0	281.0	0.7793594306049823	MFS-306	T0288	2	1	2.2.1.1	0.0125888401633146	2	4	2	NC_2982	Intergenic	0
4274055	G	GC	21	271	pirG	c.320dupC	p.Leu109fs	28.0	268.0	0.1044776119402985	MFS-276	T0271	1	2	2.2.1.1	0.0108593590528679	2	1	1	pirG	Frameshift	0
4274081	A	AC	7	227	pirG	c.345dupC	p.Ser116fs	24.0	236.0	0.1016949152542373	MFS-276	T0271	1	2	2.2.1.1	0.0108593590528679	2	1	1	pirG	Frameshift	0
2267931	CGACCAGCCCCAGCCGGGT	C	18	207	Rv2023c	c.160_177delACCCGGCTGGGGCTGGTC	p.Thr54_Val59del	38.0	214.0	0.1775700934579439	MFS-298	T0279	19	1	4.3.2.1	0.0137408709764674	4	1	1	Rv2023c	Inframe Deletion	0
854250	C	CG	104	119	Rv0759c-Rv0760c	n.854250_854251insG		161.0	180.0	0.8944444444444445	MFS-280	T0267	1	2	4.3.2.1	0.0113345286885245	4	6	2	NC_597	Intergenic	0
1683788	G	GC	22	202	mutA	c.1635dupC	p.Ser546fs	24.0	203.0	0.1182266009852216	MFS-301	T0280	1	2	4.3.4.2.1	0.0088513377590022	4	6	2	mutA	Frameshift	0
3791680	AT	A	10	402	Rv3377c	c.673delA	p.Ile225fs	21.0	419.0	0.0501193317422434	MFS-259	T0299	2	1	2.2.1	0.0112031877111425	2	1	1	Rv3377c	Frameshift	0
